# Multi-omics signatures of the human early life exposome

**DOI:** 10.1101/2021.05.04.21256605

**Authors:** Léa Maitre, Mariona Bustamante, Carles Hernández-Ferrer, Denise Thiel, Chung-Ho Lau, Alexandros Siskos, Marta Vives-Usano, Carlos Ruiz-Arenas, Oliver Robinson, Dan Mason, John Wright, Solène Cadiou, Rémy Slama, Barbara Heude, Marta Gallego-Paüls, Maribel Casas, Jordi Sunyer, Eleni Z. Papadopoulou, Kristine B. Gutzkow, Sandra Andrusaityte, Regina Grazuleviciene, Marina Vafeiadi, Leda Chatzi, Amrit K. Sakhi, Cathrine Thomsen, Ibon Tamayo, Mark Nieuwenhuijsen, Jose Urquiza, Eva Borràs, Eduard Sabidó, Inés Quintela, Ángel Carracedo, Xavier Estivill, Muireann Coen, Juan R. González, Hector C. Keun, Martine Vrijheid

**Author notes:** Equally contributed to the work (Léa Maitre, Mariona Bustamante). Equally contributed to the work (Juan R. González, Hector C. Keun, Martine Vrijheid).

## Abstract

Environmental exposures during early life play a critical role in life-course health, yet the molecular phenotypes underlying environmental effects on health are poorly understood. In the Human Early Life Exposome (HELIX) project, a multi-centre cohort of 1,301 mother-child pairs, we associated individual exposomes consisting of >100 chemical, physical and lifestyle exposures assessed in pregnancy and childhood, with multi-omics profiles (methylome, transcriptome, metabolome and proteins) in childhood. We identified 1,170 associations, 249 in pregnancy and 921 in childhood, which revealed potential biological responses and sources of exposure. The methylome best captures the persistent influence of pregnancy exposures, including maternal smoking; while childhood exposures were associated with features from all omics layers, revealing novel signatures for indoor air quality, essential trace elements, endocrine disruptors and weather conditions. This study provides a unique resource (https://helixomics.isglobal.org/) to guide future investigation on the biological effects of the early life exposome.
