## Supplementary material for "Multi-omics signatures of the human early life exposome": Table S2

### Sheet: ListTables
Table S2. Node attributes of the Integrative network analysis of the pregnancy and childhood ExWAS
List of Tables
Table S2A	Node attributes of the Integrative network analysis of the pregnancy ExWAS
Table S2B	Nodes attributes of the Integrative network analysis of the childhood ExWAS
Legend
Cluster (only for TS2B)	Cluster number
AverageShortestPathLength	Average length of a shortest path between n and any other node
BetweennessCentrality	Betweenness Centrality
ClosenessCentrality	Closeness Centrality
ClusteringCoefficient	Clustering coefficient
Degree	Degree
Radiality	Radiality
Eccentricity	Eccentricity
Node name	Omics or exposure name
Node type	If omics or exposure
Omics	Omics layer: met_u = urinary metabolome, met_s = serum metabolome, methy = blood DNA methylation, trans = blood gene expression, mirna = blood miRNA expression, prot = plasma proteins
Exposure period	Exposure measured during pregnancy or childhood

### Sheet: TS2A
Table S2A. Node attributes of the Integrative network analysis of the pregnancy ExWAS
AverageShortestPathLength	BetweennessCentrality	ClosenessCentrality	Degree	Radiality	Eccentricity	Node name	Node type	Omics	Exposure period
2.82692	0.161765	0.353741	3	0.695513	4	PC.aa.C38.0	Omics	met_s
2.26923	0.363077	0.440678	3	0.818681	4	SM.C16.0	Omics	met_s
2.42308	0.141538	0.412698	3	0.796703	5	SM.C16.1	Omics	met_s
2.42308	0.141538	0.412698	3	0.796703	5	SM.C24.0	Omics	met_s
2.73077	0.147692	0.366197	2	0.752747	5	Gln	Omics	met_s
2.94231	0.050905	0.339869	2	0.676282	4	PC.ae.C38.6	Omics	met_s
1	1	1	2	1	1	C5.DC..C6.OH.	Omics	met_s
1	0	1	1	1	1	Spermidine	Omics	met_s
1	0	1	1	1	1	C10.2	Omics	met_s
1	0	1	1	1	1	Tyr	Omics	met_s
1.5	0	0.666667	1	0.75	2	Met.SO	Omics	met_s
1	0	1	1	1	1	Pro	Omics	met_s
3.05769	0	0.327044	1	0.657051	4	PC.aa.C36.0	Omics	met_s
3.05769	0	0.327044	1	0.657051	4	PC.ae.C34.2	Omics	met_s
3.05769	0	0.327044	1	0.657051	4	PC.ae.C36.3	Omics	met_s
2.88462	0	0.346667	1	0.730769	5	C6..C4.1.DC.	Omics	met_s
2.88462	0	0.346667	1	0.730769	5	C8	Omics	met_s
2.88462	0	0.346667	1	0.730769	5	PC.aa.C40.4	Omics	met_s
1	0	1	1	1	1	lysoPC.a.C20.3	Omics	met_s
4.67308	0	0.213992	1	0.387821	6	PC.aa.C38.6	Omics	met_s
4.67308	0	0.213992	1	0.387821	6	PC.aa.C40.6	Omics	met_s
3.65385	0	0.273684	1	0.620879	6	SM.C18.1	Omics	met_s
1.98649	0	0.503401	1	0.506757	2	Met	Omics	met_s
1	0	1	1	1	1	Kynurenine	Omics	met_s
4.71154	0	0.212245	1	0.38141	6	PC.ae.C40.6	Omics	met_s
4.11538	0	0.242991	1	0.554945	7	C4.1	Omics	met_s
4.11538	0	0.242991	1	0.554945	7	SM.C26.0	Omics	met_s
3.73077	0.150769	0.268041	3	0.60989	6	Valine	Omics	met_u
1	0	1	1	1	1	Sucrose	Omics	met_u
1	0	1	1	1	1	X4.deoxythreonic.acid	Omics	met_u
2.88462	0	0.346667	1	0.730769	5	X3.hydroxybutyrate.3.aminoisobutyrate	Omics	met_u
3.88462	0	0.257426	1	0.587912	6	X5.oxoproline	Omics	met_u
3.65385	0	0.273684	1	0.620879	6	Carnitine	Omics	met_u
1.85714	0	0.538462	1	0.571429	2	Glucose	Omics	met_u
1.98649	0	0.503401	1	0.506757	2	X3.hydroxyisobutyrate	Omics	met_u
1	1	1	4	1	1	N.methylnicotinic.acid	Omics	met_u
2.13462	0.0425726	0.468468	3	0.810897	4	cg19089201	Omics	methy
2.13462	0.0425726	0.468468	3	0.810897	4	cg22132788	Omics	methy
2.13462	0.0425726	0.468468	3	0.810897	4	cg04180046	Omics	methy
2.13462	0.0425726	0.468468	3	0.810897	4	cg12803068	Omics	methy
2.13462	0.0425726	0.468468	3	0.810897	4	cg25949550	Omics	methy
2.13462	0.0425726	0.468468	3	0.810897	4	cg15507334	Omics	methy
2.13462	0.0425726	0.468468	3	0.810897	4	cg05549655	Omics	methy
2.13462	0.0425726	0.468468	3	0.810897	4	cg11924019	Omics	methy
2.13462	0.0425726	0.468468	3	0.810897	4	cg18092474	Omics	methy
2.75	0.0109867	0.363636	2	0.708333	6	cg11207515	Omics	methy
2.75	0.00704574	0.363636	2	0.708333	4	cg17852385	Omics	methy
2.75	0.00704574	0.363636	2	0.708333	4	cg13570656	Omics	methy
2.75	0.00704574	0.363636	2	0.708333	4	cg12101586	Omics	methy
2.75	0.00704574	0.363636	2	0.708333	4	cg22549041	Omics	methy
1	0	1	1	1	1	cg02240252	Omics	methy
1	0	1	1	1	1	cg00022138	Omics	methy
1	0	1	1	1	1	cg00937286	Omics	methy
1.66667	0	0.6	1	0.666667	2	cg15391151	Omics	methy
1.66667	0	0.6	1	0.666667	2	cg23190203	Omics	methy
1.66667	0	0.6	1	0.666667	2	cg08603836	Omics	methy
1.5	0	0.666667	1	0.75	2	cg00702638	Omics	methy
1.5	0	0.666667	1	0.75	2	cg27192902	Omics	methy
4.57692	0	0.218487	1	0.489011	7	cg06564232	Omics	methy
3.17308	0	0.315152	1	0.637821	6	cg17973407	Omics	methy
3.17308	0	0.315152	1	0.637821	6	cg24317827	Omics	methy
3.17308	0	0.315152	1	0.637821	6	cg12234947	Omics	methy
3.17308	0	0.315152	1	0.637821	6	cg04614380	Omics	methy
3.17308	0	0.315152	1	0.637821	6	cg00789793	Omics	methy
3.17308	0	0.315152	1	0.637821	6	cg16700673	Omics	methy
3.17308	0	0.315152	1	0.637821	6	cg02551007	Omics	methy
3.17308	0	0.315152	1	0.637821	6	cg11813497	Omics	methy
3.17308	0	0.315152	1	0.637821	6	cg04804726	Omics	methy
3.17308	0	0.315152	1	0.637821	6	cg05959989	Omics	methy
3.17308	0	0.315152	1	0.637821	6	cg17949371	Omics	methy
3.17308	0	0.315152	1	0.637821	6	cg00924372	Omics	methy
3.17308	0	0.315152	1	0.637821	6	cg26735215	Omics	methy
3.17308	0	0.315152	1	0.637821	6	cg06678912	Omics	methy
3.17308	0	0.315152	1	0.637821	6	cg14307922	Omics	methy
3.05769	0	0.327044	1	0.657051	4	cg14179389	Omics	methy
3.05769	0	0.327044	1	0.657051	4	cg25464840	Omics	methy
3.05769	0	0.327044	1	0.657051	4	cg00213123	Omics	methy
3.05769	0	0.327044	1	0.657051	4	cg23727072	Omics	methy
1.66667	0	0.6	1	0.666667	2	cg02254152	Omics	methy
1.66667	0	0.6	1	0.666667	2	cg06153298	Omics	methy
1.66667	0	0.6	1	0.666667	2	cg05792285	Omics	methy
1	0	1	1	1	1	cg08972357	Omics	methy
1	0	1	1	1	1	cg09628601	Omics	methy
3.36538	0	0.297143	1	0.605769	6	cg03140521	Omics	methy
3.36538	0	0.297143	1	0.605769	6	cg08644678	Omics	methy
3.36538	0	0.297143	1	0.605769	6	cg11902777	Omics	methy
3.36538	0	0.297143	1	0.605769	6	cg05575921	Omics	methy
3.36538	0	0.297143	1	0.605769	6	cg20344448	Omics	methy
3.36538	0	0.297143	1	0.605769	6	cg26681628	Omics	methy
1.88889	0	0.529412	1	0.555556	2	cg19423907	Omics	methy
1.88889	0	0.529412	1	0.555556	2	cg14326413	Omics	methy
1.88889	0	0.529412	1	0.555556	2	cg26679958	Omics	methy
1.88889	0	0.529412	1	0.555556	2	cg05511483	Omics	methy
1.88889	0	0.529412	1	0.555556	2	cg02115397	Omics	methy
1.88889	0	0.529412	1	0.555556	2	cg17298279	Omics	methy
1.88889	0	0.529412	1	0.555556	2	cg08713474	Omics	methy
1.88889	0	0.529412	1	0.555556	2	cg06598204	Omics	methy
1.88889	0	0.529412	1	0.555556	2	cg16270399	Omics	methy
1	0	1	1	1	1	cg04764087	Omics	methy
1.85714	0	0.538462	1	0.571429	2	cg13067194	Omics	methy
1.85714	0	0.538462	1	0.571429	2	cg12745400	Omics	methy
1.85714	0	0.538462	1	0.571429	2	cg23358479	Omics	methy
1.85714	0	0.538462	1	0.571429	2	cg10192369	Omics	methy
1.85714	0	0.538462	1	0.571429	2	cg13492803	Omics	methy
1.85714	0	0.538462	1	0.571429	2	cg05658771	Omics	methy
1.98649	0	0.503401	1	0.506757	2	cg27545205	Omics	methy
1.98649	0	0.503401	1	0.506757	2	cg02955077	Omics	methy
1.98649	0	0.503401	1	0.506757	2	cg02847140	Omics	methy
1.98649	0	0.503401	1	0.506757	2	cg23091122	Omics	methy
1.98649	0	0.503401	1	0.506757	2	cg14420230	Omics	methy
1.98649	0	0.503401	1	0.506757	2	cg02280893	Omics	methy
1.98649	0	0.503401	1	0.506757	2	cg00666124	Omics	methy
1.98649	0	0.503401	1	0.506757	2	cg05237932	Omics	methy
1.98649	0	0.503401	1	0.506757	2	cg10419904	Omics	methy
1.98649	0	0.503401	1	0.506757	2	cg14994919	Omics	methy
1.98649	0	0.503401	1	0.506757	2	cg14805932	Omics	methy
1.98649	0	0.503401	1	0.506757	2	cg05675527	Omics	methy
1.98649	0	0.503401	1	0.506757	2	cg24569018	Omics	methy
1.98649	0	0.503401	1	0.506757	2	cg21908110	Omics	methy
1.98649	0	0.503401	1	0.506757	2	cg01966117	Omics	methy
1.98649	0	0.503401	1	0.506757	2	cg18903398	Omics	methy
1.98649	0	0.503401	1	0.506757	2	cg25112586	Omics	methy
1.98649	0	0.503401	1	0.506757	2	cg07265700	Omics	methy
1.98649	0	0.503401	1	0.506757	2	cg18472912	Omics	methy
1.98649	0	0.503401	1	0.506757	2	cg14539978	Omics	methy
1.98649	0	0.503401	1	0.506757	2	cg15279748	Omics	methy
1.98649	0	0.503401	1	0.506757	2	cg17109461	Omics	methy
1.98649	0	0.503401	1	0.506757	2	cg05062814	Omics	methy
1.98649	0	0.503401	1	0.506757	2	cg14479014	Omics	methy
1.98649	0	0.503401	1	0.506757	2	cg23424273	Omics	methy
1.98649	0	0.503401	1	0.506757	2	cg18674212	Omics	methy
1.98649	0	0.503401	1	0.506757	2	cg10741478	Omics	methy
1.98649	0	0.503401	1	0.506757	2	cg11254196	Omics	methy
1.98649	0	0.503401	1	0.506757	2	cg00118199	Omics	methy
1.98649	0	0.503401	1	0.506757	2	cg19053223	Omics	methy
1.98649	0	0.503401	1	0.506757	2	cg19757493	Omics	methy
1.98649	0	0.503401	1	0.506757	2	cg07796977	Omics	methy
1.98649	0	0.503401	1	0.506757	2	cg21161403	Omics	methy
1.98649	0	0.503401	1	0.506757	2	cg02501116	Omics	methy
1.98649	0	0.503401	1	0.506757	2	cg00250645	Omics	methy
1.98649	0	0.503401	1	0.506757	2	cg06233122	Omics	methy
1.98649	0	0.503401	1	0.506757	2	cg02490182	Omics	methy
1.98649	0	0.503401	1	0.506757	2	cg01034921	Omics	methy
1.98649	0	0.503401	1	0.506757	2	cg26873457	Omics	methy
1.98649	0	0.503401	1	0.506757	2	cg16936421	Omics	methy
1.98649	0	0.503401	1	0.506757	2	cg12014181	Omics	methy
1.98649	0	0.503401	1	0.506757	2	cg25888881	Omics	methy
1.98649	0	0.503401	1	0.506757	2	cg03337507	Omics	methy
1.98649	0	0.503401	1	0.506757	2	cg11692403	Omics	methy
1.98649	0	0.503401	1	0.506757	2	cg11671115	Omics	methy
1.98649	0	0.503401	1	0.506757	2	cg13891702	Omics	methy
1.98649	0	0.503401	1	0.506757	2	cg15459715	Omics	methy
1.98649	0	0.503401	1	0.506757	2	cg20200335	Omics	methy
1.98649	0	0.503401	1	0.506757	2	cg07912251	Omics	methy
1.98649	0	0.503401	1	0.506757	2	cg18222602	Omics	methy
1.98649	0	0.503401	1	0.506757	2	cg26404867	Omics	methy
1.98649	0	0.503401	1	0.506757	2	cg17823230	Omics	methy
1.98649	0	0.503401	1	0.506757	2	cg14185025	Omics	methy
1.98649	0	0.503401	1	0.506757	2	cg02633229	Omics	methy
1.98649	0	0.503401	1	0.506757	2	cg26161015	Omics	methy
1.98649	0	0.503401	1	0.506757	2	cg08149251	Omics	methy
1.98649	0	0.503401	1	0.506757	2	cg16757281	Omics	methy
1.98649	0	0.503401	1	0.506757	2	cg04112889	Omics	methy
1.98649	0	0.503401	1	0.506757	2	cg26940620	Omics	methy
1.98649	0	0.503401	1	0.506757	2	cg22151941	Omics	methy
1.98649	0	0.503401	1	0.506757	2	cg14208070	Omics	methy
1.98649	0	0.503401	1	0.506757	2	cg05634879	Omics	methy
1.98649	0	0.503401	1	0.506757	2	cg23333072	Omics	methy
1.98649	0	0.503401	1	0.506757	2	cg21235925	Omics	methy
1.98649	0	0.503401	1	0.506757	2	cg00008839	Omics	methy
1.98649	0	0.503401	1	0.506757	2	cg08379738	Omics	methy
1.98649	0	0.503401	1	0.506757	2	cg08467108	Omics	methy
1.98649	0	0.503401	1	0.506757	2	cg04219410	Omics	methy
1.98649	0	0.503401	1	0.506757	2	cg09614626	Omics	methy
1.98649	0	0.503401	1	0.506757	2	cg20142390	Omics	methy
1.98649	0	0.503401	1	0.506757	2	cg16564802	Omics	methy
1.98649	0	0.503401	1	0.506757	2	cg23149423	Omics	methy
1	0	1	1	1	1	cg13932362	Omics	methy
1.5	0	0.666667	1	0.75	2	cg21453287	Omics	methy
1.5	0	0.666667	1	0.75	2	cg13952002	Omics	methy
1.85714	0	0.538462	1	0.571429	2	cg27310827	Omics	methy
1.85714	0	0.538462	1	0.571429	2	cg20613337	Omics	methy
1.85714	0	0.538462	1	0.571429	2	cg06066132	Omics	methy
1.85714	0	0.538462	1	0.571429	2	cg22821931	Omics	methy
1.85714	0	0.538462	1	0.571429	2	cg08186965	Omics	methy
1.85714	0	0.538462	1	0.571429	2	cg14650464	Omics	methy
1.85714	0	0.538462	1	0.571429	2	cg10943931	Omics	methy
1	0	1	1	1	1	hsa-miR-202-3p	Omics	mirna
1	0	1	1	1	1	hsa-miR-483-3p	Omics	mirna
1	0	1	1	1	1	hsa-miR-6743-5p	Omics	mirna
2.88462	0	0.346667	1	0.730769	5	hsa-miR-1202	Omics	mirna
2.88462	0	0.346667	1	0.730769	5	hsa-miR-1225-5p	Omics	mirna
2.88462	0	0.346667	1	0.730769	5	hsa-miR-4281	Omics	mirna
2.88462	0	0.346667	1	0.730769	5	hsa-miR-6085	Omics	mirna
2.88462	0	0.346667	1	0.730769	5	hsa-miR-6749-5p	Omics	mirna
4.71154	0	0.212245	1	0.38141	6	hsa-miR-7152-5p	Omics	mirna
1	0	1	1	1	1	hsa-miR-4455	Omics	mirna
1.8	0	0.555556	1	0.6	2	hsa-miR-29a-3p	Omics	mirna
1.8	0	0.555556	1	0.6	2	hsa-miR-29c-3p	Omics	mirna
1.8	0	0.555556	1	0.6	2	hsa-miR-4763-3p	Omics	mirna
1	1	1	74	1	1	Mo	Exposure		Pregnancy
2.19231	0.515117	0.45614	25	0.801282	5	Cd	Exposure		Pregnancy
2.07692	0.525879	0.481481	22	0.820513	3	Cotinine	Exposure		Pregnancy
2.38462	0.283287	0.419355	20	0.769231	5	Mat. smoking	Exposure		Pregnancy
1.92308	0.757949	0.52	13	0.868132	4	ETPA	Exposure		Pregnancy
1	1	1	9	1	1	K	Exposure		Pregnancy
1	1	1	7	1	1	MNBP	Exposure		Pregnancy
1	1	1	7	1	1	Zn	Exposure		Pregnancy
2.69231	0.197949	0.371429	5	0.758242	5	MEPA	Exposure		Pregnancy
1	1	1	5	1	1	THMs	Exposure		Pregnancy
3.69231	0.0776772	0.270833	4	0.551282	5	Hg	Exposure		Pregnancy
3.15385	0.151795	0.317073	4	0.692308	6	PRPA	Exposure		Pregnancy
1	1	1	3	1	1	NDVI	Exposure		Pregnancy
1	1	1	3	1	1	Cs	Exposure		Pregnancy
2.92308	0.28	0.342105	3	0.725275	5	MEHHP	Exposure		Pregnancy
3.73077	0.0761689	0.268041	3	0.544872	5	PFUNDA	Exposure		Pregnancy
1	1	1	2	1	1	PM2.5	Exposure		Pregnancy
1	1	1	2	1	1	Press. (t1)	Exposure		Pregnancy
1	1	1	2	1	1	BPA	Exposure		Pregnancy
3.61538	0.0769231	0.276596	2	0.626374	6	BUPA	Exposure		Pregnancy
1	1	1	2	1	1	Mg	Exposure		Pregnancy
1	1	1	2	1	1	TRCS	Exposure		Pregnancy
1.75	0	0.571429	1	0.625	2	PMabs out	Exposure		Pregnancy
1.75	0	0.571429	1	0.625	2	Building	Exposure		Pregnancy
1	0	1	1	1	1	Chloroform	Exposure		Pregnancy
1.75	0	0.571429	1	0.625	2	Connectivity	Exposure		Pregnancy
1	0	1	1	1	1	Distance road	Exposure		Pregnancy
1	0	1	1	1	1	Fastfood	Exposure		Pregnancy
1	0	1	1	1	1	Fruits	Exposure		Pregnancy
1	0	1	1	1	1	Green space	Exposure		Pregnancy
1	0	1	1	1	1	Land use	Exposure		Pregnancy
1	0	1	1	1	1	NO2 out	Exposure		Pregnancy
1.5	0	0.666667	1	0.75	2	PAmoderate	Exposure		Pregnancy
1.5	0	0.666667	1	0.75	2	PAvigorous	Exposure		Pregnancy
1	0	1	1	1	1	PM10	Exposure		Pregnancy
1	0	1	1	1	1	As	Exposure		Pregnancy
1	0	1	1	1	1	Cu	Exposure		Pregnancy
1	0	1	1	1	1	DDE	Exposure		Pregnancy
1	0	1	1	1	1	DDT	Exposure		Pregnancy
1	0	1	1	1	1	DEP	Exposure		Pregnancy
1	0	1	1	1	1	HCB	Exposure		Pregnancy
1	0	1	1	1	1	MBZP	Exposure		Pregnancy
4.69231	0	0.213115	1	0.472527	7	MECPP	Exposure		Pregnancy
4.69231	0	0.213115	1	0.472527	7	MEOHP	Exposure		Pregnancy
1	0	1	1	1	1	OHMiNP	Exposure		Pregnancy
1	0	1	1	1	1	PBDE 153	Exposure		Pregnancy
1.5	0	0.666667	1	0.75	2	PCB 170	Exposure		Pregnancy
1.5	0	0.666667	1	0.75	2	PCB 180	Exposure		Pregnancy
1	0	1	1	1	1	Se	Exposure		Pregnancy
1	0	1	1	1	1	Tl	Exposure		Pregnancy
1.75	0	0.571429	1	0.625	2	Walkability	Exposure		Pregnancy
1	1	1	2	1	1	IL12		prote
1.5	0	0.666667	1	0.75	2	IL17		prote
1.5	0	0.666667	1	0.75	2	IL1RA		prote
1	0	1	1	1	1	Brom_THMs	Exposure		Pregnancy
1.5	0	0.666667	1	0.75	2	TC09001584.hg.1		trans
1.5	0	0.666667	1	0.75	2	TC01003470.hg.1		trans
1.5	0	0.666667	1	0.75	2	TC06003926.hg.1		trans
1	0	1	1	1	1	TC09002869.hg.1		trans
1.8	0	0.555556	1	0.6	2	TC03001282.hg.1		trans
1.8	0	0.555556	1	0.6	2	TC12002512.hg.1		trans

### Sheet: TS2B
Table S2B. Node attributes of the Integrative network analysis of the childhood ExWAS
Cluster	AverageShortestPathLength	BetweennessCentrality	ClosenessCentrality	Degree	Radiality	Eccentricity	Node	Node type	Omics	Exposure period
1	5.43802	0	0.183891	1	0.630165	9	Bread	Exposure		Childhood
1	4.95661	0	0.201751	1	0.670282	10	cg00082656	Omics	methy
1	4.95661	0	0.201751	1	0.670282	10	cg00299230	Omics	methy
1	4.95661	0	0.201751	1	0.670282	10	cg00559919	Omics	methy
1	4.95661	0	0.201751	1	0.670282	10	cg00905419	Omics	methy
1	4.68388	0.00091672	0.213498	2	0.69301	8	cg01729820	Omics	methy
1	4.95661	0	0.201751	1	0.670282	10	cg01892516	Omics	methy
1	4.68388	0.00091672	0.213498	2	0.69301	8	cg02186441	Omics	methy
1	4.95661	0	0.201751	1	0.670282	10	cg02662604	Omics	methy
1	4.67975	0.00210318	0.213687	3	0.693354	8	cg02672936	Omics	methy
1	4.95661	0	0.201751	1	0.670282	10	cg02968854	Omics	methy
1	4.95661	0	0.201751	1	0.670282	10	cg03126633	Omics	methy
1	4.68388	0.00091672	0.213498	2	0.69301	8	cg03159947	Omics	methy
1	4.95661	0	0.201751	1	0.670282	10	cg03947513	Omics	methy
1	4.95661	0	0.201751	1	0.670282	10	cg04249460	Omics	methy
1	4.95661	0	0.201751	1	0.670282	10	cg05725080	Omics	methy
1	4.95661	0	0.201751	1	0.670282	10	cg06312136	Omics	methy
1	4.68388	0.00091672	0.213498	2	0.69301	8	cg08011008	Omics	methy
1	4.95661	0	0.201751	1	0.670282	10	cg08115553	Omics	methy
1	4.68388	0.00091672	0.213498	2	0.69301	8	cg08315283	Omics	methy
1	4.95661	0	0.201751	1	0.670282	10	cg08334575	Omics	methy
1	4.95661	0	0.201751	1	0.670282	10	cg09260640	Omics	methy
1	4.95661	0	0.201751	1	0.670282	10	cg09390137	Omics	methy
1	4.95661	0	0.201751	1	0.670282	10	cg15571730	Omics	methy
1	4.95661	0	0.201751	1	0.670282	10	cg15608786	Omics	methy
1	4.95661	0	0.201751	1	0.670282	10	cg16138158	Omics	methy
1	4.68388	0.00091672	0.213498	2	0.69301	8	cg16696536	Omics	methy
1	4.95661	0	0.201751	1	0.670282	10	cg16798825	Omics	methy
1	4.95661	0	0.201751	1	0.670282	10	cg16898997	Omics	methy
1	4.95661	0	0.201751	1	0.670282	10	cg16930768	Omics	methy
1	4.95661	0	0.201751	1	0.670282	10	cg17166258	Omics	methy
1	4.95661	0	0.201751	1	0.670282	10	cg17824391	Omics	methy
1	4.95661	0	0.201751	1	0.670282	10	cg18001866	Omics	methy
1	4.95661	0	0.201751	1	0.670282	10	cg18024801	Omics	methy
1	4.95661	0	0.201751	1	0.670282	10	cg19088798	Omics	methy
1	4.95661	0	0.201751	1	0.670282	10	cg19964638	Omics	methy
1	4.95661	0	0.201751	1	0.670282	10	cg21368865	Omics	methy
1	4.95661	0	0.201751	1	0.670282	10	cg22154024	Omics	methy
1	4.95661	0	0.201751	1	0.670282	10	cg22226680	Omics	methy
1	4.67975	0.00210318	0.213687	3	0.693354	8	cg23651323	Omics	methy
1	4.95661	0	0.201751	1	0.670282	10	cg26666111	Omics	methy
1	4.95661	0	0.201751	1	0.670282	10	cg27108504	Omics	methy
1	4.68388	0.00091672	0.213498	2	0.69301	8	cg27195274	Omics	methy
1	4.95661	0	0.201751	1	0.670282	10	cg27292694	Omics	methy
1	4.14669	0.0116537	0.241156	4	0.737775	8	Citrate	Omics	met_s
1	5.95041	0	0.168056	1	0.587466	11	DDE	Exposure		Childhood
1	5.31405	0	0.18818	1	0.640496	9	Diet fat	Exposure		Childhood
1	3.54545	0.138512	0.282051	28	0.787879	7	HCB	Exposure		Childhood
1	5.29752	0.00825591	0.188768	3	0.641873	9	House crowding	Exposure		Childhood
1	4.95248	0.00413223	0.201919	2	0.670627	10	hsa-miR-7111-3p	Omics	mirna
1	4.03099	0.0473013	0.248078	8	0.747417	8	IL1beta	Omics	prote
1	5.42769	1.279e-05	0.184241	2	0.631026	10	IP10	Omics	prote
1	4.44008	0.0075458	0.225221	6	0.713326	8	Leptin	Omics	prote
1	4.31612	0.00628315	0.23169	3	0.723657	8	lysoPC.a.C16.0	Omics	met_s
1	4.54339	0	0.2201	1	0.704718	8	lysoPC.a.C16.1	Omics	met_s
1	4.32025	0.00215092	0.231468	2	0.723313	8	lysoPC.a.C18.0	Omics	met_s
1	4.54339	0	0.2201	1	0.704718	8	lysoPC.a.C20.3	Omics	met_s
1	6.29545	0	0.158845	1	0.558712	10	lysoPC.a.C20.4	Omics	met_s
1	5.31405	0	0.18818	1	0.640496	9	MEP	Exposure		Childhood
1	5.54545	0	0.180328	1	0.621212	9	MIBP	Exposure		Childhood
1	4.54752	0.035399	0.2199	9	0.704373	8	N.methylnicotinic.acid	Omics	met_u
1	4.95661	0	0.201751	1	0.670282	10	PC.aa.C32.0	Omics	met_s
1	4.32025	0.00215092	0.231468	2	0.723313	8	PC.aa.C32.1	Omics	met_s
1	4.31198	0.00259501	0.231912	3	0.724001	8	PC.aa.C32.2	Omics	met_s
1	3.67562	0.0252716	0.272063	5	0.777032	8	PC.aa.C32.3	Omics	met_s
1	4.32025	0.00215092	0.231468	2	0.723313	8	PC.aa.C34.1	Omics	met_s
1	4.01446	0.00702617	0.249099	3	0.748795	8	PC.aa.C34.2	Omics	met_s
1	4.31198	0.00259501	0.231912	3	0.724001	8	PC.aa.C34.3	Omics	met_s
1	4.31198	0.00259501	0.231912	3	0.724001	8	PC.aa.C34.4	Omics	met_s
1	4.32025	0.00215092	0.231468	2	0.723313	8	PC.aa.C36.1	Omics	met_s
1	4.32025	0.00215092	0.231468	2	0.723313	8	PC.aa.C36.2	Omics	met_s
1	4.32025	0.00215092	0.231468	2	0.723313	8	PC.aa.C36.3	Omics	met_s
1	4.30785	0.0144963	0.232134	3	0.724346	8	PC.aa.C36.4	Omics	met_s
1	4.31612	0.00628315	0.23169	3	0.723657	8	PC.aa.C38.3	Omics	met_s
1	4.32025	0.00215092	0.231468	2	0.723313	8	PC.aa.C38.4	Omics	met_s
1	3.93595	0.0161909	0.254068	3	0.755337	8	PC.aa.C38.5	Omics	met_s
1	3.91116	0.00728043	0.255679	3	0.757404	8	PC.aa.C40.4	Omics	met_s
1	3.87397	0.0136294	0.258133	4	0.760503	8	PC.aa.C40.5	Omics	met_s
1	4.95661	0	0.201751	1	0.670282	10	PC.ae.C44.4	Omics	met_s
1	3.95868	0.200154	0.25261	69	0.753444	9	PCB 118	Exposure		Childhood
1	4.43388	0.0240113	0.225536	14	0.713843	9	PCB 138	Exposure		Childhood
1	4.49587	0.00770862	0.222426	6	0.708678	9	PCB 153	Exposure		Childhood
1	5.02066	0.00027984	0.199177	2	0.664945	9	PCB 170	Exposure		Childhood
1	4.32645	0.00579284	0.231137	4	0.722796	7	PCB 180	Exposure		Childhood
1	4.27273	0.00163577	0.234043	5	0.727273	9	PM2.5	Exposure		Childhood
1	4.32025	0.00215092	0.231468	2	0.723313	8	SM.C16.1	Omics	met_s
1	6.29545	0	0.158845	1	0.558712	10	TC22000819.hg.1	Omics	trans
2	3.72107	0.0736436	0.26874	4	0.773244	10	APO.B	Omics	prote
2	4.57231	0	0.218708	1	0.702307	10	Asp	Omics	met_s
2	4.57231	0	0.218708	1	0.702307	10	cg02506421	Omics	methy
2	4.51033	0.00283012	0.221713	2	0.707472	10	cg02564302	Omics	methy
2	4.57231	0	0.218708	1	0.702307	10	cg02590038	Omics	methy
2	4.57231	0	0.218708	1	0.702307	10	cg02650017	Omics	methy
2	5.67975	0	0.176064	1	0.610021	10	cg02692177	Omics	methy
2	4.57231	0	0.218708	1	0.702307	10	cg02785745	Omics	methy
2	4.57231	0	0.218708	1	0.702307	10	cg03261268	Omics	methy
2	4.57231	0	0.218708	1	0.702307	10	cg03898805	Omics	methy
2	4.57231	0	0.218708	1	0.702307	10	cg04126816	Omics	methy
2	4.51033	0.00283012	0.221713	2	0.707472	10	cg05270066	Omics	methy
2	4.57231	0	0.218708	1	0.702307	10	cg05622915	Omics	methy
2	4.57231	0	0.218708	1	0.702307	10	cg05905586	Omics	methy
2	4.57231	0	0.218708	1	0.702307	10	cg06008617	Omics	methy
2	4.57231	0	0.218708	1	0.702307	10	cg06748934	Omics	methy
2	4.51033	0.00283012	0.221713	2	0.707472	10	cg06780673	Omics	methy
2	4.57231	0	0.218708	1	0.702307	10	cg07918634	Omics	methy
2	4.57231	0	0.218708	1	0.702307	10	cg08941759	Omics	methy
2	4.57231	0	0.218708	1	0.702307	10	cg09085842	Omics	methy
2	4.57231	0	0.218708	1	0.702307	10	cg09349128	Omics	methy
2	4.57231	0	0.218708	1	0.702307	10	cg09503234	Omics	methy
2	4.57231	0	0.218708	1	0.702307	10	cg10154926	Omics	methy
2	4.57231	0	0.218708	1	0.702307	10	cg10549156	Omics	methy
2	5.67975	0	0.176064	1	0.610021	10	cg10879867	Omics	methy
2	4.51033	0.00283012	0.221713	2	0.707472	10	cg12975230	Omics	methy
2	4.57231	0	0.218708	1	0.702307	10	cg13331610	Omics	methy
2	5.67975	0	0.176064	1	0.610021	10	cg13697378	Omics	methy
2	4.57231	0	0.218708	1	0.702307	10	cg14433609	Omics	methy
2	4.57231	0	0.218708	1	0.702307	10	cg15621322	Omics	methy
2	4.57231	0	0.218708	1	0.702307	10	cg16045533	Omics	methy
2	4.57231	0	0.218708	1	0.702307	10	cg16176929	Omics	methy
2	4.57231	0	0.218708	1	0.702307	10	cg17163404	Omics	methy
2	4.57231	0	0.218708	1	0.702307	10	cg17989736	Omics	methy
2	4.57231	0	0.218708	1	0.702307	10	cg18570751	Omics	methy
2	4.57231	0	0.218708	1	0.702307	10	cg19036016	Omics	methy
2	4.51033	0.00283012	0.221713	2	0.707472	10	cg20165381	Omics	methy
2	4.57231	0	0.218708	1	0.702307	10	cg20517616	Omics	methy
2	5.67975	0	0.176064	1	0.610021	10	cg20660910	Omics	methy
2	4.51033	0.00283012	0.221713	2	0.707472	10	cg21167817	Omics	methy
2	4.57231	0	0.218708	1	0.702307	10	cg21877656	Omics	methy
2	5.67975	0	0.176064	1	0.610021	10	cg22088417	Omics	methy
2	4.57231	0	0.218708	1	0.702307	10	cg22235727	Omics	methy
2	4.57231	0	0.218708	1	0.702307	10	cg22757977	Omics	methy
2	4.57231	0	0.218708	1	0.702307	10	cg23034356	Omics	methy
2	5.67975	0	0.176064	1	0.610021	10	cg23397993	Omics	methy
2	4.57231	0	0.218708	1	0.702307	10	cg23528037	Omics	methy
2	4.57231	0	0.218708	1	0.702307	10	cg23562675	Omics	methy
2	4.51033	0.00283012	0.221713	2	0.707472	10	cg23893406	Omics	methy
2	5.67975	0	0.176064	1	0.610021	10	cg24624629	Omics	methy
2	4.57231	0	0.218708	1	0.702307	10	cg26135414	Omics	methy
2	4.51033	0.00283012	0.221713	2	0.707472	10	cg26736273	Omics	methy
2	4.57231	0	0.218708	1	0.702307	10	cg27016990	Omics	methy
2	4.57231	0	0.218708	1	0.702307	10	cg27303986	Omics	methy
2	4.57231	0	0.218708	1	0.702307	10	Cit	Omics	met_s
2	4.57231	0	0.218708	1	0.702307	10	CRP	Omics	prote
2	3.57438	0.314924	0.279769	83	0.785468	9	Cu	Exposure		Childhood
2	4.57231	0	0.218708	1	0.702307	10	His	Omics	met_s
2	4.57231	0	0.218708	1	0.702307	10	hsa-miR-1275	Omics	mirna
2	4.57231	0	0.218708	1	0.702307	10	hsa-miR-139-3p	Omics	mirna
2	4.57231	0	0.218708	1	0.702307	10	hsa-miR-181c-5p	Omics	mirna
2	4.57231	0	0.218708	1	0.702307	10	hsa-miR-324-3p	Omics	mirna
2	4.57231	0	0.218708	1	0.702307	10	hsa-miR-3591-3p	Omics	mirna
2	4.57231	0	0.218708	1	0.702307	10	hsa-miR-3605-5p	Omics	mirna
2	4.57231	0	0.218708	1	0.702307	10	hsa-miR-423-5p	Omics	mirna
2	4.57231	0	0.218708	1	0.702307	10	hsa-miR-4318	Omics	mirna
2	4.57231	0	0.218708	1	0.702307	10	hsa-miR-4463	Omics	mirna
2	4.57231	0	0.218708	1	0.702307	10	hsa-miR-4653-3p	Omics	mirna
2	4.57231	0	0.218708	1	0.702307	10	hsa-miR-4713-3p	Omics	mirna
2	4.57231	0	0.218708	1	0.702307	10	hsa-miR-6511b-3p	Omics	mirna
2	4.57231	0	0.218708	1	0.702307	10	hsa-miR-6717-5p	Omics	mirna
2	4.57231	0	0.218708	1	0.702307	10	hsa-miR-6734-5p	Omics	mirna
2	4.57231	0	0.218708	1	0.702307	10	hsa-miR-6803-3p	Omics	mirna
2	4.57231	0	0.218708	1	0.702307	10	hsa-miR-8069	Omics	mirna
2	4.57231	0	0.218708	1	0.702307	10	hsa-miR-874-3p	Omics	mirna
2	4.57231	0	0.218708	1	0.702307	10	IL1RA	Omics	prote
2	4.57231	0	0.218708	1	0.702307	10	IL2R	Omics	prote
2	4.3905	0.0059712	0.227765	2	0.717459	10	IL6	Omics	prote
2	4.57231	0	0.218708	1	0.702307	10	Kynurenine	Omics	met_s
2	3.51446	0.115874	0.284539	3	0.790461	8	Lactate	Omics	met_u
2	4.71901	0	0.211909	1	0.690083	11	Land use	Exposure		Childhood
2	4.45661	0.0189045	0.224386	2	0.711949	8	lysoPC.a.C18.1	Omics	met_s
2	4.57231	0	0.218708	1	0.702307	10	lysoPC.a.C18.2	Omics	met_s
2	4.57231	0	0.218708	1	0.702307	10	MIG	Omics	prote
2	4.68182	0.0423033	0.213592	18	0.693182	9	Pb	Exposure		Childhood
2	4.57231	0	0.218708	1	0.702307	10	PC.ae.C34.3	Omics	met_s
2	5.67975	0	0.176064	1	0.610021	10	t4.OH.Pro	Omics	met_s
2	4.57231	0	0.218708	1	0.702307	10	TC01000272.hg.1	Omics	trans
2	4.57231	0	0.218708	1	0.702307	10	TC03000231.hg.1	Omics	trans
2	4.57231	0	0.218708	1	0.702307	10	TC03002052.hg.1	Omics	trans
2	4.57231	0	0.218708	1	0.702307	10	TC09001401.hg.1	Omics	trans
2	4.57231	0	0.218708	1	0.702307	10	TC11001447.hg.1	Omics	trans
3	4.16736	0.0248927	0.23996	3	0.736054	6	alpha.AAA	Omics	met_s
3	4.29545	0.00014128	0.232804	2	0.725379	10	APO.A1	Omics	prote
3	3.7314	0.0429766	0.267996	31	0.772383	9	As	Exposure		Childhood
3	4.7438	0	0.210801	1	0.688017	9	BTEX in	Exposure		Childhood
3	4.3657	0	0.229058	1	0.719525	8	C9	Omics	met_s
3	5.44421	0	0.183681	1	0.629649	10	cg06741399	Omics	methy
3	4.70868	0	0.212374	1	0.690944	8	cg16222491	Omics	methy
3	4.34298	0.00320301	0.230257	12	0.721419	9	Cotinine	Exposure		Childhood
3	3.46694	0.158586	0.288439	44	0.794421	9	Cs	Exposure		Childhood
3	4.29339	0.00568251	0.232916	5	0.725551	9	Dairy	Exposure		Childhood
3	4.72934	0	0.211446	1	0.689222	10	Dimethylamine	Omics	met_u
3	4.61157	2.953e-05	0.216846	2	0.699036	9	ETS	Exposure		Childhood
3	4.65702	1.116e-05	0.214729	3	0.695248	9	Fastfood	Exposure		Childhood
3	4.26033	0.00136217	0.234724	15	0.728306	9	Fish	Exposure		Childhood
3	3.54752	0.0226227	0.281887	8	0.787707	8	Glycine	Omics	met_u
3	3.71074	0.043346	0.269488	34	0.774105	7	Hg	Exposure		Childhood
3	4.46488	0	0.22397	1	0.71126	10	hsa-miR-196a-5p	Omics	mirna
3	4.46488	0	0.22397	1	0.71126	10	hsa-miR-6767-5p	Omics	mirna
3	4.46488	0	0.22397	1	0.71126	10	hsa-miR-7641	Omics	mirna
3	4.44835	0.00291871	0.224803	2	0.712638	10	IL8	Omics	prote
3	4.46488	0	0.22397	1	0.71126	10	Leucine	Omics	met_u
3	4.3657	0	0.229058	1	0.719525	8	Lys	Omics	met_s
3	4.2624	0.00134537	0.23461	3	0.728134	8	lysoPC.a.C17.0	Omics	met_s
3	4.72934	0	0.211446	1	0.689222	10	N.methylpicolinic.acid	Omics	met_u
3	4.34298	0.00348942	0.230257	3	0.721419	9	PBDE 153	Exposure		Childhood
3	3.51033	0.033914	0.284873	5	0.790806	8	PC.aa.C28.1	Omics	met_s
3	4.6219	0.00508621	0.216361	3	0.698175	10	PC.aa.C30.0	Omics	met_s
3	3.74587	0.00854441	0.266961	10	0.771178	8	PC.aa.C36.0	Omics	met_s
3	3.70455	0.00673246	0.269939	8	0.774621	8	PC.aa.C36.5	Omics	met_s
3	3.66736	0.0109046	0.272676	10	0.77772	8	PC.aa.C36.6	Omics	met_s
3	3.74174	0.00902869	0.267256	11	0.771522	8	PC.aa.C38.0	Omics	met_s
3	3.70041	0.00755643	0.27024	10	0.774966	8	PC.aa.C38.1	Omics	met_s
3	3.82438	0.00625501	0.26148	10	0.764635	8	PC.aa.C38.6	Omics	met_s
3	3.90289	0.00199323	0.25622	8	0.758092	8	PC.aa.C40.1	Omics	met_s
3	4.0062	0.0002203	0.249613	2	0.749483	8	PC.aa.C40.3	Omics	met_s
3	3.82851	0.00507624	0.261198	9	0.764291	8	PC.aa.C40.6	Omics	met_s
3	4.21281	0.00084813	0.237371	7	0.732266	8	PC.aa.C42.0	Omics	met_s
3	3.91529	0.00128107	0.255409	6	0.757059	8	PC.aa.C42.1	Omics	met_s
3	3.90702	0.00180819	0.255949	7	0.757748	8	PC.aa.C42.2	Omics	met_s
3	3.67149	0.00898019	0.272369	8	0.777376	8	PC.aa.C42.6	Omics	met_s
3	4.40289	0.00059141	0.227123	2	0.716426	10	PC.ae.C30.0	Omics	met_s
3	4.46488	0	0.22397	1	0.71126	10	PC.ae.C32.1	Omics	met_s
3	3.91116	0.00145337	0.255679	7	0.757404	8	PC.ae.C32.2	Omics	met_s
3	3.7624	0.0033564	0.265788	7	0.7698	8	PC.ae.C34.0	Omics	met_s
3	4.46488	0	0.22397	1	0.71126	10	PC.ae.C34.1	Omics	met_s
3	3.78306	0.00256655	0.264336	6	0.768079	8	PC.ae.C36.0	Omics	met_s
3	3.70868	0.0134129	0.269638	6	0.774277	8	PC.ae.C36.1	Omics	met_s
3	3.98554	0.00031087	0.250907	3	0.751205	8	PC.ae.C36.2	Omics	met_s
3	4.16736	0.00034947	0.23996	2	0.736054	8	PC.ae.C36.4	Omics	met_s
3	4.11364	0.00089599	0.243094	4	0.74053	8	PC.ae.C36.5	Omics	met_s
3	3.67149	0.00947198	0.272369	11	0.777376	8	PC.ae.C38.0	Omics	met_s
3	4.34091	9.737e-05	0.230366	2	0.721591	8	PC.ae.C38.2	Omics	met_s
3	4.33678	0.00020743	0.230586	3	0.721935	8	PC.ae.C38.3	Omics	met_s
3	4.16736	0.00034947	0.23996	2	0.736054	8	PC.ae.C38.4	Omics	met_s
3	4.1343	0.00057943	0.241879	3	0.738809	8	PC.ae.C38.5	Omics	met_s
3	3.74587	0.00579365	0.266961	10	0.771178	8	PC.ae.C38.6	Omics	met_s
3	3.6095	0.0421256	0.277046	8	0.782541	8	PC.ae.C40.1	Omics	met_s
3	3.75826	0.00379824	0.26608	8	0.770145	8	PC.ae.C40.2	Omics	met_s
3	4.89463	0	0.204306	1	0.675448	10	PC.ae.C40.3	Omics	met_s
3	4.46488	0	0.22397	1	0.71126	10	PC.ae.C40.4	Omics	met_s
3	4.13017	0.00053825	0.242121	3	0.739153	8	PC.ae.C40.5	Omics	met_s
3	3.66736	0.0110354	0.272676	12	0.77772	8	PC.ae.C40.6	Omics	met_s
3	4.34504	4.755e-05	0.230147	2	0.721247	8	PC.ae.C42.0	Omics	met_s
3	3.78306	0.00256655	0.264336	6	0.768079	8	PC.ae.C42.2	Omics	met_s
3	3.78306	0.00256655	0.264336	6	0.768079	8	PC.ae.C42.3	Omics	met_s
3	4.46488	0	0.22397	1	0.71126	10	PC.ae.C42.5	Omics	met_s
3	4.44628	0.00567015	0.224907	13	0.71281	9	PFHXS	Exposure		Childhood
3	3.89669	0.035577	0.256628	39	0.758609	9	PFNA	Exposure		Childhood
3	3.36777	0.203033	0.296933	47	0.802686	7	PFOS	Exposure		Childhood
3	3.4876	0.0704912	0.28673	36	0.7927	9	PFUNDA	Exposure		Childhood
3	4.46488	0	0.22397	1	0.71126	10	Scyllo.inositol	Omics	met_u
3	3.71901	0.0499565	0.268889	36	0.773416	7	Se	Exposure		Childhood
3	3.72107	0.0125073	0.26874	7	0.773244	8	SM..OH..C14.1	Omics	met_s
3	4.29545	0.00032148	0.232804	3	0.725379	8	SM..OH..C22.1	Omics	met_s
3	3.79132	0.0025864	0.26376	6	0.76739	8	SM..OH..C22.2	Omics	met_s
3	4.18802	0.0158441	0.238777	6	0.734332	8	SM..OH..C24.1	Omics	met_s
3	4.89463	0	0.204306	1	0.675448	10	SM.C16.0	Omics	met_s
3	4.32438	0.00010804	0.231247	2	0.722968	8	SM.C24.1	Omics	met_s
3	3.95661	0.00075046	0.252742	4	0.753616	8	SM.C26.0	Omics	met_s
3	4.71694	0	0.212002	1	0.690255	8	SM.C26.1	Omics	met_s
3	4.3657	0	0.229058	1	0.719525	8	Spermidine	Omics	met_s
3	4.73967	0	0.210985	1	0.688361	9	Sweets	Exposure		Childhood
3	3.88636	0.0444265	0.25731	7	0.75947	8	Taurine	Omics	met_u
3	4.46488	0	0.22397	1	0.71126	10	total.DMA	Omics	met_s
3	3.85331	0.00438208	0.259517	6	0.762225	8	Trimethylamine.oxide	Omics	met_u
3	4.3657	0	0.229058	1	0.719525	8	Trp	Omics	met_s
3	4.46488	0	0.22397	1	0.71126	10	Valine	Omics	met_u
4	4.83678	0.00491541	0.206749	4	0.680269	10	Adiponectin	Omics	prote
4	5.44008	0	0.183821	1	0.629993	10	BAFF	Omics	prote
4	4.66116	0.00333354	0.214539	3	0.694904	9	BPA	Exposure		Childhood
4	3.67975	0.129009	0.271757	5	0.776687	8	C5	Omics	met_s
4	4.93595	0	0.202595	1	0.672004	10	cg00277769	Omics	methy
4	5.0062	0	0.199752	1	0.66615	10	cg00605358	Omics	methy
4	4.93595	0	0.202595	1	0.672004	10	cg02681842	Omics	methy
4	4.9814	0	0.200747	1	0.668216	10	cg03179450	Omics	methy
4	4.93595	0	0.202595	1	0.672004	10	cg03363863	Omics	methy
4	4.93595	0	0.202595	1	0.672004	10	cg03604364	Omics	methy
4	4.93182	8.399e-05	0.202765	2	0.672348	10	cg03753191	Omics	methy
4	4.93595	0	0.202595	1	0.672004	10	cg03897412	Omics	methy
4	4.77893	0.00078559	0.209252	3	0.68509	10	cg04811592	Omics	methy
4	4.93595	0	0.202595	1	0.672004	10	cg04822177	Omics	methy
4	3.94835	0.0617184	0.253271	5	0.754304	10	cg06450634	Omics	methy
4	4.93595	0	0.202595	1	0.672004	10	cg06592065	Omics	methy
4	4.93595	0	0.202595	1	0.672004	10	cg08322747	Omics	methy
4	4.93595	0	0.202595	1	0.672004	10	cg09175485	Omics	methy
4	4.77893	0.00078559	0.209252	3	0.68509	10	cg09422503	Omics	methy
4	4.93595	0	0.202595	1	0.672004	10	cg09731745	Omics	methy
4	4.93595	0	0.202595	1	0.672004	10	cg10436877	Omics	methy
4	4.93595	0	0.202595	1	0.672004	10	cg11106060	Omics	methy
4	4.84504	0.0002424	0.206397	2	0.67958	10	cg11865223	Omics	methy
4	4.48967	0.00709305	0.222734	3	0.709194	10	cg12045511	Omics	methy
4	4.77893	0.00078559	0.209252	3	0.68509	10	cg13204432	Omics	methy
4	4.93595	0	0.202595	1	0.672004	10	cg13443938	Omics	methy
4	4.93595	0	0.202595	1	0.672004	10	cg14895183	Omics	methy
4	5.0062	0	0.199752	1	0.66615	10	cg19947484	Omics	methy
4	4.93595	0	0.202595	1	0.672004	10	cg21201448	Omics	methy
4	4.9814	0	0.200747	1	0.668216	10	cg21519872	Omics	methy
4	4.84504	0.0002424	0.206397	2	0.67958	10	cg23581489	Omics	methy
4	4.80785	0.00045921	0.207993	2	0.682679	10	cg25071520	Omics	methy
4	4.84504	0.0002424	0.206397	2	0.67958	10	cg26985354	Omics	methy
4	4.77893	0.00078559	0.209252	3	0.68509	10	cg27266479	Omics	methy
4	4.07645	0.0385723	0.245312	5	0.743629	10	HGF	Omics	prote
4	5.0062	0	0.199752	1	0.66615	10	hsa-miR-101-3p	Omics	mirna
4	4.77893	0.00078559	0.209252	3	0.68509	10	hsa-miR-1260a	Omics	mirna
4	4.9814	0	0.200747	1	0.668216	10	hsa-miR-1260b	Omics	mirna
4	4.93595	0	0.202595	1	0.672004	10	hsa-miR-1273g-3p	Omics	mirna
4	4.60537	0.00384525	0.217138	2	0.699552	10	hsa-miR-16-2-3p	Omics	mirna
4	5.9814	0	0.167185	1	0.584883	12	hsa-miR-210-3p	Omics	mirna
4	4.8905	0.00230283	0.204478	2	0.675792	10	hsa-miR-24-3p	Omics	mirna
4	5.9814	0	0.167185	1	0.584883	12	hsa-miR-27a-3p	Omics	mirna
4	4.8905	0.00230283	0.204478	2	0.675792	10	hsa-miR-29a-3p	Omics	mirna
4	4.8905	0.00230283	0.204478	2	0.675792	10	hsa-miR-29b-3p	Omics	mirna
4	4.8905	0.00230283	0.204478	2	0.675792	10	hsa-miR-29c-3p	Omics	mirna
4	5.9814	0	0.167185	1	0.584883	12	hsa-miR-324-5p	Omics	mirna
4	4.3905	0.0194715	0.227765	2	0.717459	10	hsa-miR-326	Omics	mirna
4	5.9814	0	0.167185	1	0.584883	12	hsa-miR-342-5p	Omics	mirna
4	4.8905	0.00230283	0.204478	2	0.675792	10	hsa-miR-486-3p	Omics	mirna
4	5.9814	0	0.167185	1	0.584883	12	hsa-miR-5010-5p	Omics	mirna
4	5.20455	0	0.19214	1	0.649621	10	hsa-miR-6073	Omics	mirna
4	4.50207	0.0162731	0.22212	4	0.708161	10	hsa-miR-7977	Omics	mirna
4	3.93802	0.114977	0.253935	40	0.755165	9	Hum.	Exposure		Childhood
4	4.20661	0.0627924	0.237721	16	0.732782	9	K	Exposure		Childhood
4	4.67562	0.00327424	0.213875	3	0.693698	10	MCP1	Omics	prote
4	5.20455	0	0.19214	1	0.649621	10	Met.SO	Omics	met_s
4	4.44215	0.00917363	0.225116	4	0.713154	9	Mg	Exposure		Childhood
4	4.98347	0.0269337	0.200663	11	0.668044	11	PFOA	Exposure		Childhood
4	5.83471	0	0.171388	1	0.597107	11	PM10	Exposure		Childhood
4	4.92769	0.00436007	0.202935	3	0.672693	10	Serotonin	Omics	met_s
4	3.98347	0.0919657	0.251037	33	0.751377	9	T	Exposure		Childhood
4	4.93595	0	0.202595	1	0.672004	10	Taurine	Omics	met_s
4	4.9814	0	0.200747	1	0.668216	10	TC01003327.hg.1	Omics	trans
4	5.0062	0	0.199752	1	0.66615	10	TC01005671.hg.1	Omics	trans
4	4.9814	0	0.200747	1	0.668216	10	TC02000521.hg.1	Omics	trans
4	4.93595	0	0.202595	1	0.672004	10	TC02000767.hg.1	Omics	trans
4	4.9814	0	0.200747	1	0.668216	10	TC06002278.hg.1	Omics	trans
4	4.9814	0	0.200747	1	0.668216	10	TC07000389.hg.1	Omics	trans
4	4.9814	0	0.200747	1	0.668216	10	TC09001056.hg.1	Omics	trans
4	4.9814	0	0.200747	1	0.668216	10	TC09002470.hg.1	Omics	trans
4	4.9814	0	0.200747	1	0.668216	10	TC11000172.hg.1	Omics	trans
4	4.9814	0	0.200747	1	0.668216	10	TC11001288.hg.1	Omics	trans
4	5.0062	0	0.199752	1	0.66615	10	TC12001701.hg.1	Omics	trans
4	4.9814	0	0.200747	1	0.668216	10	TC12002202.hg.1	Omics	trans
4	4.77893	0.00078559	0.209252	3	0.68509	10	TC13000632.hg.1	Omics	trans
4	4.77893	0.00078559	0.209252	3	0.68509	10	TC14000918.hg.1	Omics	trans
4	4.9814	0	0.200747	1	0.668216	10	TC14000919.hg.1	Omics	trans
4	4.9814	0	0.200747	1	0.668216	10	TC14001226.hg.1	Omics	trans
4	4.77893	0.00078559	0.209252	3	0.68509	10	TC16001156.hg.1	Omics	trans
4	4.9814	0	0.200747	1	0.668216	10	TC17000057.hg.1	Omics	trans
4	4.93595	0	0.202595	1	0.672004	10	TC17000459.hg.1	Omics	trans
4	4.77893	0.00078559	0.209252	3	0.68509	10	TC18000522.hg.1	Omics	trans
4	4.93182	8.399e-05	0.202765	2	0.672348	10	TC20000489.hg.1	Omics	trans
4	5.92562	0	0.168759	1	0.589532	11	Tl	Exposure		Childhood
4	5.20455	0	0.19214	1	0.649621	10	TNFalfa	Omics	prote
4	4.00826	0.0613018	0.249485	26	0.749311	9	UV	Exposure		Childhood
5	4.4814	0.0134338	0.223144	2	0.709883	10	ADMA	Omics	met_s
5	4.61157	0.00413223	0.216846	2	0.699036	9	Bakery prod	Exposure		Childhood
5	5.28719	0.00526644	0.189136	2	0.642734	10	C18	Omics	met_s
5	5.87397	0	0.170243	1	0.593836	10	cg00357368	Omics	methy
5	5.20041	0.00026349	0.192292	2	0.649966	10	cg04009254	Omics	methy
5	5.19628	0.00039825	0.192445	3	0.65031	10	cg06132876	Omics	methy
5	5.19628	0.00039825	0.192445	3	0.65031	10	cg08590601	Omics	methy
5	5.19628	0.00039825	0.192445	3	0.65031	10	cg11951604	Omics	methy
5	5.41116	6.454e-05	0.184803	2	0.632404	10	cg18716076	Omics	methy
5	5.6095	0	0.178269	1	0.615875	10	cg23733608	Omics	methy
5	5.19628	0.00039825	0.192445	3	0.65031	10	cg25695424	Omics	methy
5	3.96488	0.0190429	0.252215	5	0.752927	8	Creatinine	Omics	met_s
5	4.48347	0.0105789	0.223041	9	0.709711	9	MECPP	Exposure		Childhood
5	4.87603	0.00718934	0.205085	9	0.676997	9	MEHHP	Exposure		Childhood
5	4.85537	0.00926696	0.205957	4	0.678719	9	MEHP	Exposure		Childhood
5	4.21488	0.0358596	0.237255	13	0.732094	9	MEOHP	Exposure		Childhood
5	3.61777	0.0743188	0.276413	12	0.781853	8	SM..OH..C16.1	Omics	met_s
5	4.7376	0.00285895	0.211077	3	0.688533	8	SM.C18.0	Omics	met_s
5	5.20455	7.022e-05	0.19214	2	0.649621	10	SM.C18.1	Omics	met_s
5	5.21281	0	0.191835	1	0.648933	10	SM.C20.2	Omics	met_s
5	5.01446	0.00375506	0.199423	3	0.665461	10	TC10000831.hg.1	Omics	trans
6	4.96488	0.00109802	0.201415	2	0.669594	8	Acetone	Omics	met_u
6	3.90289	0.0421408	0.25622	6	0.758092	7	Alanine	Omics	met_u
6	4.2686	0.036158	0.234269	10	0.727617	9	BUPA	Exposure		Childhood
6	4.96488	0.00109802	0.201415	2	0.669594	8	C10	Omics	met_s
6	5.08058	0	0.196828	1	0.659952	8	C12.1	Omics	met_s
6	4.9938	0.00103538	0.200248	2	0.667183	10	Carnitine	Omics	met_u
6	4.49587	0.0156461	0.222426	4	0.708678	9	Cd	Exposure		Childhood
6	6.27686	0	0.159315	1	0.560262	9	Cereals	Exposure		Childhood
6	6.48967	0	0.154091	1	0.542528	10	cg00598397	Omics	methy
6	5.20455	0	0.19214	1	0.649621	10	cg00876704	Omics	methy
6	6.48967	0	0.154091	1	0.542528	10	cg01589094	Omics	methy
6	5.26653	0	0.189878	1	0.644456	10	cg04918900	Omics	methy
6	5.26653	0	0.189878	1	0.644456	10	cg05243890	Omics	methy
6	5.20455	0	0.19214	1	0.649621	10	cg06220640	Omics	methy
6	5.20455	0	0.19214	1	0.649621	10	cg06237220	Omics	methy
6	5.26653	0	0.189878	1	0.644456	10	cg15700870	Omics	methy
6	5.26653	0	0.189878	1	0.644456	10	cg15933729	Omics	methy
6	5.26653	0	0.189878	1	0.644456	10	cg21771834	Omics	methy
6	5.08058	0	0.196828	1	0.659952	8	cg22341854	Omics	methy
6	5.26653	0	0.189878	1	0.644456	10	cg25412453	Omics	methy
6	5.26653	0	0.189878	1	0.644456	10	cg27120649	Omics	methy
6	4.20661	0.0228769	0.237721	10	0.732782	9	Co	Exposure		Childhood
6	5.15909	0.00156848	0.193833	2	0.653409	8	Cpeptide	Omics	prote
6	4.35744	0.011139	0.229493	5	0.720213	8	Creatine	Omics	met_u
6	4.11364	0.0189144	0.243094	5	0.74053	8	Creatinine	Omics	met_u
6	4.68182	0.00522905	0.213592	3	0.693182	7	DEP	Exposure		Childhood
6	5.49174	0.0145164	0.182092	7	0.625689	9	DETP	Exposure		Childhood
6	5.83058	0.00176783	0.17151	3	0.597452	9	DMDTP	Exposure		Childhood
6	5.97934	0	0.167243	1	0.585055	9	DMP	Exposure		Childhood
6	4.33058	0.0660673	0.230916	10	0.722452	7	DMTP	Exposure		Childhood
6	4.31198	0.0006072	0.231912	2	0.724001	8	Formate	Omics	met_u
6	5.50826	0.00101419	0.181545	3	0.624311	9	Fruits	Exposure		Childhood
6	5.67975	0.00117034	0.176064	2	0.610021	8	Glucose	Omics	met_u
6	6.48967	0	0.154091	1	0.542528	10	Glutamine	Omics	met_u
6	4.9814	0.0175122	0.200747	8	0.668216	8	Hippurate	Omics	met_u
6	4.68388	0.0298939	0.213498	4	0.69301	10	hsa-miR-4284	Omics	mirna
6	4.16529	0.0334102	0.240079	13	0.736226	7	KIDMED	Exposure		Childhood
6	4.78926	0.00032774	0.208801	2	0.684229	9	Meat	Exposure		Childhood
6	5.07645	0.00413223	0.196988	2	0.660296	8	N.methyl.2.pyridone.5.carboxamide	Omics	met_u
6	3.94628	0.016596	0.253403	5	0.754477	7	OHMiNP	Exposure		Childhood
6	4.08264	0.0507789	0.244939	16	0.743113	7	OXOMINP	Exposure		Childhood
6	5.32851	0	0.18767	1	0.639291	8	p.hydroxyphenylacetate	Omics	met_u
6	4.8657	0.00082866	0.20552	2	0.677858	8	PAI1	Omics	prote
6	5.47727	0.00044823	0.182573	2	0.626894	8	Pantothenic.acid	Omics	met_u
6	5.27893	0.00564668	0.189432	5	0.643423	8	Proline.betaine	Omics	met_u
6	6.07438	0	0.164626	1	0.577135	9	Social participation	Exposure		Childhood
6	4.16322	0.0166479	0.240199	5	0.736398	8	Sucrose	Omics	met_u
6	3.84091	0.0262539	0.260355	7	0.763258	8	Urea	Omics	met_u
6	5.97521	8.455e-05	0.167358	2	0.585399	9	Vegetables	Exposure		Childhood
6	5.08058	0	0.196828	1	0.659952	8	X2.hydroxyisobutyrate	Omics	met_u
6	4.96488	0.00109802	0.201415	2	0.669594	8	X3.hydroxybutyrate.3.aminoisobutyrate	Omics	met_u
6	4.29959	0.00425335	0.23258	2	0.725034	8	X4.deoxyerythronic.acid	Omics	met_u
6	5.08058	0	0.196828	1	0.659952	8	X4.deoxythreonic.acid	Omics	met_u
6	4.20868	0.0132638	0.237604	2	0.73261	8	X5.oxoproline	Omics	met_u
7	5.33884	0.0164776	0.187306	5	0.63843	11	Blue space	Exposure		Childhood
7	4.35744	0.0293271	0.229493	3	0.720213	10	C4	Omics	met_s
7	5.5062	0	0.181614	1	0.624483	10	cg00612308	Omics	methy
7	5.5062	0	0.181614	1	0.624483	10	cg01638592	Omics	methy
7	5.5062	0	0.181614	1	0.624483	10	cg04115659	Omics	methy
7	7.46074	0	0.134035	1	0.461605	12	cg04180046	Omics	methy
7	5.48554	0.0102236	0.182298	2	0.626205	10	cg05549655	Omics	methy
7	5.5062	0	0.181614	1	0.624483	10	cg07173149	Omics	methy
7	5.48554	0.0102236	0.182298	2	0.626205	10	cg11924019	Omics	methy
7	7.46074	0	0.134035	1	0.461605	12	cg12803068	Omics	methy
7	7.46074	0	0.134035	1	0.461605	12	cg13570656	Omics	methy
7	7.46074	0	0.134035	1	0.461605	12	cg19089201	Omics	methy
7	5.5062	0	0.181614	1	0.624483	10	cg20322299	Omics	methy
7	5.5062	0	0.181614	1	0.624483	10	cg24292351	Omics	methy
7	5.5062	0	0.181614	1	0.624483	10	cg26010756	Omics	methy
7	5.5062	0	0.181614	1	0.624483	10	hsa-miR-1469	Omics	mirna
7	6.33678	0	0.157809	1	0.555269	12	hsa-miR-182-5p	Omics	mirna
7	6.33678	0	0.157809	1	0.555269	12	hsa-miR-183-3p	Omics	mirna
7	6.33678	0	0.157809	1	0.555269	12	hsa-miR-96-5p	Omics	mirna
7	5.5062	0	0.181614	1	0.624483	10	Ile	Omics	met_s
7	5.50207	0.0002031	0.18175	2	0.624828	10	Leu	Omics	met_s
7	5.2562	0.00034523	0.190252	2	0.645317	9	MNBP	Exposure		Childhood
7	4.50826	0.0702176	0.221815	16	0.707645	9	PM2.5 in	Exposure		Childhood
7	6.46281	0.0164819	0.154731	6	0.544766	11	Smoking_parents	Exposure		Childhood
7	6.33678	0	0.157809	1	0.555269	12	Tyr	Omics	met_s
7	4.2624	0.0117599	0.23461	3	0.728134	8	Val	Omics	met_s
8	5.28306	0.0445135	0.189284	2	0.643079	8	C12	Omics	met_s
8	7.2376	0	0.138167	1	0.4802	10	C2	Omics	met_s
8	7.2376	0	0.138167	1	0.4802	10	cg11593111	Omics	methy
8	7.20868	0.0285663	0.138722	2	0.48261	10	Eotaxin	Omics	prote
8	8.18182	0.0246651	0.122222	7	0.401515	11	Mn	Exposure		Childhood
8	6.23967	0.0406978	0.160265	4	0.563361	9	Mo	Exposure		Childhood
8	9.17975	0	0.108935	1	0.318354	12	TC04000529.hg.1	Omics	trans
8	9.17975	0	0.108935	1	0.318354	12	TC06001994.hg.1	Omics	trans
8	9.17975	0	0.108935	1	0.318354	12	TC08000160.hg.1	Omics	trans
8	9.17975	0	0.108935	1	0.318354	12	TC08000835.hg.1	Omics	trans
8	9.17975	0	0.108935	1	0.318354	12	TC11001104.hg.1	Omics	trans
8	9.17975	0	0.108935	1	0.318354	12	TC15001571.hg.1	Omics	trans
9	4.84711	0.0368821	0.206309	10	0.679408	9	Benzene in	Exposure		Childhood
9	5.84504	0	0.171085	1	0.596247	10	cg04073970	Omics	methy
9	5.84504	0	0.171085	1	0.596247	10	cg06090421	Omics	methy
9	5.84504	0	0.171085	1	0.596247	10	cg07254537	Omics	methy
9	5.84504	0	0.171085	1	0.596247	10	cg09103083	Omics	methy
9	5.84504	0	0.171085	1	0.596247	10	cg10203483	Omics	methy
9	5.84504	0	0.171085	1	0.596247	10	cg11640063	Omics	methy
9	5.84504	0	0.171085	1	0.596247	10	cg16919317	Omics	methy
9	5.84504	0	0.171085	1	0.596247	10	cg23762037	Omics	methy
9	5.84504	0	0.171085	1	0.596247	10	cg26958924	Omics	methy
10	6.65909	0	0.150171	1	0.528409	12	EGF	Omics	prote
10	6.65909	0	0.150171	1	0.528409	12	FGFBasic	Omics	prote
10	6.65909	0	0.150171	1	0.528409	12	hsa-miR-296-5p	Omics	mirna
10	6.65909	0	0.150171	1	0.528409	12	hsa-miR-4656	Omics	mirna
10	6.65909	0	0.150171	1	0.528409	12	IL10	Omics	prote
10	5.66116	0.0205756	0.176642	6	0.61157	11	TRCS	Exposure		Childhood
11	5.70248	0.00413223	0.175362	2	0.608127	9	Distance road	Exposure		Childhood
11	4.70868	0.00824735	0.212374	2	0.690944	8	PC.ae.C34.2	Omics	met_s
11	6.70041	0	0.149245	1	0.524966	10	PC.ae.C36.3	Omics	met_s
	1	1	1	2	1	1	Access_lines	Exposure		Childhood
	1.5	0	0.666667	1	0.75	2	Arg	Omics	met_s
	1	1	1	2	1	1	Caffeine	Exposure		Childhood
	1.8	0	0.555556	1	0.6	2	cg00735315	Omics	methy
	1.83333	0	0.545455	1	0.583333	2	cg01199618	Omics	methy
	1.8	0	0.555556	1	0.6	2	cg02591578	Omics	methy
	1.8	0	0.555556	1	0.6	2	cg04143294	Omics	methy
	1.83333	0	0.545455	1	0.583333	2	cg06879630	Omics	methy
	1.5	0	0.666667	1	0.75	2	cg07981864	Omics	methy
	1.83333	0	0.545455	1	0.583333	2	cg11599539	Omics	methy
	1.8	0	0.555556	1	0.6	2	cg11881562	Omics	methy
	1.5	0	0.666667	1	0.75	2	cg12391279	Omics	methy
	1.8	0	0.555556	1	0.6	2	cg13649103	Omics	methy
	1.83333	0	0.545455	1	0.583333	2	cg14461349	Omics	methy
	1.8	0	0.555556	1	0.6	2	cg19025736	Omics	methy
	1.8	0	0.555556	1	0.6	2	cg19225031	Omics	methy
	1.8	0	0.555556	1	0.6	2	cg22356339	Omics	methy
	1.8	0	0.555556	1	0.6	2	cg22730459	Omics	methy
	1.83333	0	0.545455	1	0.583333	2	cg25290222	Omics	methy
	1	1	1	5	1	1	ETPA	Exposure		Childhood
	1.5	0	0.666667	1	0.75	2	Gly	Omics	met_s
	1.5	0	0.666667	1	0.75	2	hsa-miR-133a-3p	Omics	mirna
	1.83333	0	0.545455	1	0.583333	2	hsa-miR-3158-3p	Omics	mirna
	1.5	0	0.666667	1	0.75	2	hsa-miR-491-3p	Omics	mirna
	1	0	1	1	1	1	INSULIN	Omics	prote
	1	1	1	6	1	1	Na	Exposure		Childhood
	1	1	1	5	1	1	NO2 out	Exposure		Childhood
	1	1	1	4	1	1	OXBE	Exposure		Childhood
	1	1	1	2	1	1	PBDE 47	Exposure		Childhood
	1.5	0	0.666667	1	0.75	2	Pro	Omics	met_s
	1	0	1	1	1	1	SDMA	Omics	met_s
	1	0	1	1	1	1	Sedentary	Exposure		Childhood
	1	0	1	1	1	1	Sleep	Exposure		Childhood
	1	0	1	1	1	1	Social contact	Exposure		Childhood
	1.75	0	0.571429	1	0.625	2	TC01004803.hg.1	Omics	trans
	1	0	1	1	1	1	TC03003018.hg.1	Omics	trans
	1.875	0	0.533333	1	0.5625	2	TC07000429.hg.1	Omics	trans
	1.875	0	0.533333	1	0.5625	2	TC07000462.hg.1	Omics	trans
	1.875	0	0.533333	1	0.5625	2	TC07000490.hg.1	Omics	trans
	1.875	0	0.533333	1	0.5625	2	TC07000656.hg.1	Omics	trans
	1.875	0	0.533333	1	0.5625	2	TC07001531.hg.1	Omics	trans
	1.875	0	0.533333	1	0.5625	2	TC07001665.hg.1	Omics	trans
	1.875	0	0.533333	1	0.5625	2	TC07001708.hg.1	Omics	trans
	1.875	0	0.533333	1	0.5625	2	TC07001711.hg.1	Omics	trans
	1.5	0	0.666667	1	0.75	2	TC08001381.hg.1	Omics	trans
	1.8	0	0.555556	1	0.6	2	TC12000611.hg.1	Omics	trans
	1	0	1	1	1	1	TC14002190.hg.1	Omics	trans
	1.75	0	0.571429	1	0.625	2	TC17001390.hg.1	Omics	trans
	1.75	0	0.571429	1	0.625	2	TC17001399.hg.1	Omics	trans
	1.75	0	0.571429	1	0.625	2	TC17001420.hg.1	Omics	trans
	1	1	1	8	1	1	Traffic load	Exposure		Childhood
	1	0	1	1	1	1	Traffic noise_night	Omics
	1	1	1	2	1	1	Zn	Exposure		Childhood
