## Supplementary material for "Multi-omics signatures of the human early life exposome": Table S3

### Sheet: ListTables
Table S3. Overlap of CpGs associated with the pregnancy and childhood exposomes with CpGs associated with traits and exposures in the EWAS Catalog and EWAS Atlas
List of Tables
Table S3A.	Overlap of CpGs associated with the pregnancy exposome clusters with CpGs associated with traits and exposures in the EWAS Catalog and EWAS Atlas, ordered by total number of overlapping CpGs
Table S3B.	Overlap of CpGs associated with the childhood exposome clusters with CpGs associated with traits and exposures in the EWAS Catalog and EWAS Atlas, ordered by total number of overlapping CpGs
Table S3C.	Overlap of CpGs associated with the pregnancy exposures with CpGs associated with traits and exposures in the EWAS Catalog and EWAS Atlas, ordered by total number of overlapping CpGs
Table S3D.	Overlap of CpGs associated with the childhood exposures with CpGs associated with traits and exposures in the EWAS Catalog and EWAS Atlas, ordered by total number of overlapping CpGs

### Sheet: TS3A
Table S3A. Overlap of CpGs associated with the pregnancy exposome clusters with CpGs associated with traits and exposures in the EWAS Catalog and EWAS Atlas, ordered by total number of overlapping CpGs
Catalog	Trait or exposure	preg#1 - Tobacco smoke	preg#2 - Molybdenum (Mo)	preg#3 - Phtalates and parabens	Total
EWAS Catalog	Gestational age	12	13	0	25
EWAS Atlas	smoking	21	3	0	24
EWAS Atlas	maternal smoking	24	0	0	24
EWAS Catalog	Maternal smoking in pregnancy	24	0	0	24
EWAS Catalog	Smoking	19	4	0	23
EWAS Catalog	Maternal smoking during pregnancy	21	0	0	21
EWAS Catalog	Sex	17	3	0	20
EWAS Catalog	Rheumatoid arthritis	7	10	0	17
EWAS Catalog	Clear cell renal carcinoma	4	9	0	13
EWAS Atlas	perinatal polychlorinated biphenyls and polychlorinated dibenzofurans exposure	11	0	0	11
EWAS Catalog	Fetal vs adult liver	5	6	0	11
EWAS Atlas	gender	9	1	0	10
EWAS Catalog	Tobacco smoking	9	0	0	9
EWAS Catalog	HIV infection	3	5	0	8
EWAS Atlas	down syndrome	4	3	0	7
EWAS Atlas	asthma	4	3	0	7
EWAS Atlas	educational attainment	7	0	0	7
EWAS Atlas	prostate cancer	6	0	1	7
EWAS Atlas	smoking cessation	7	0	0	7
EWAS Catalog	Educational attainment	7	0	0	7
EWAS Atlas	HIV frailty	6	0	0	6
EWAS Catalog	Primary Sjogrens syndrome	2	4	0	6
EWAS Atlas	adenoma	2	2	0	4
EWAS Atlas	B Acute Lymphoblastic Leukemia with t(1;19)(q23;p13.3); E2A-PBX1 (TCF3-PBX1)	2	2	0	4
EWAS Atlas	breast cancer	0	3	0	3
EWAS Atlas	systemic lupus erythematosus (SLE)	1	2	0	3
EWAS Atlas	follicular thyroid carcinoma	1	2	0	3
EWAS Atlas	psoriasis	2	1	0	3
EWAS Catalog	Schizophrenia	1	2	0	3
EWAS Catalog	Serum cotinine	3	0	0	3
EWAS Atlas	air pollution (NO2)	0	2	0	2
EWAS Atlas	fruit consumption	0	2	0	2
EWAS Atlas	maternal perfluoroalkyl substance exposure	0	2	0	2
EWAS Atlas	multiple sclerosis	0	2	0	2
EWAS Atlas	primary Sjögren's Syndrome (pSS)	0	2	0	2
EWAS Atlas	oral squamous cell carcinoma (OSCC)	0	2	0	2
EWAS Atlas	obesity	0	2	0	2
EWAS Atlas	maternal alcohol consumption	1	1	0	2
EWAS Atlas	chronic beryllium disease	1	1	0	2
EWAS Atlas	ancestry	2	0	0	2
EWAS Atlas	atopy	2	0	0	2
EWAS Atlas	cognitive function	2	0	0	2
EWAS Atlas	fetal alcohol spectrum disorder (FASD)	2	0	0	2
EWAS Atlas	leukoaraiosis (LA)	2	0	0	2
EWAS Catalog	Age	0	2	0	2
EWAS Catalog	Fruit consumption	0	2	0	2
EWAS Catalog	Pancreatic ductal adenocarcinoma	0	2	0	2
EWAS Catalog	Frontotemporal dementia	0	2	0	2
EWAS Catalog	Progressive supranuclear palsy	0	2	0	2
EWAS Catalog	Attention deficit hyperactivity disorder	1	1	0	2
EWAS Catalog	Alcohol consumption der day	2	0	0	2
EWAS Catalog	Fetal alcohol spectrum disorder	2	0	0	2
EWAS Atlas	circadian rhythm	0	1	0	1
EWAS Atlas	exercise	0	1	0	1
EWAS Atlas	high saturated fatty acids diet	0	1	0	1
EWAS Atlas	placental microbes	0	1	0	1
EWAS Atlas	maternal depression	0	1	0	1
EWAS Atlas	rheumatoid arthritis (RA)	0	1	0	1
EWAS Atlas	B Acute Lymphoblastic Leukemia with dic(9;20)(p11;q13)	0	1	0	1
EWAS Atlas	B Acute Lymphoblastic Leukemia with t(12;21)(p13.2;q22.1); ETV6-RUNX1	0	1	0	1
EWAS Atlas	non-small cell lung carcinoma (NSCLC)	0	1	0	1
EWAS Atlas	pan-cancer	0	1	0	1
EWAS Atlas	papillary thyroid carcinoma	0	1	0	1
EWAS Atlas	atherosclerosis	0	1	0	1
EWAS Atlas	Parkinson's disease (PD)	0	1	0	1
EWAS Atlas	infertility	0	1	0	1
EWAS Atlas	preeclampsia	0	1	0	1
EWAS Atlas	alcohol consumption	1	0	0	1
EWAS Atlas	prenatal paracetamol exposure	1	0	0	1
EWAS Atlas	Trihalomethanes (THM) exposure	1	0	0	1
EWAS Atlas	blood protein biomarker levels	1	0	0	1
EWAS Atlas	IgG glycosylation	1	0	0	1
EWAS Atlas	colorectal laterally spreading tumor	1	0	0	1
EWAS Atlas	hepatocellular carcinoma (HCC)	1	0	0	1
EWAS Atlas	lung carcinoma	1	0	0	1
EWAS Atlas	lung function	1	0	0	1
EWAS Atlas	bicuspid aortic valve (BAV)	1	0	0	1
EWAS Atlas	cardiovascular risk	1	0	0	1
EWAS Atlas	Coffin–Siris syndrome (CSS)	1	0	0	1
EWAS Atlas	Nicolaides–Baraitser syndrome (NCBRS)	1	0	0	1
EWAS Atlas	mortality	1	0	0	1
EWAS Atlas	metabolic trait	1	0	0	1
EWAS Atlas	preterm birth	1	0	0	1
EWAS Catalog	Chronic obstructive pulmonary disease	0	1	0	1
EWAS Catalog	C-reactive protein	1	0	0	1
EWAS Catalog	Lung cancer	1	0	0	1
EWAS Catalog	Body mass index	1	0	0	1
EWAS Catalog	Waist circumference	1	0	0	1

### Sheet: TS3B
Table S3A. Overlap of CpGs associated with the childhood exposome clusters with CpGs associated with traits and exposures in the EWAS Catalog and EWAS Atlas, ordered by total number of overlapping CpGs
Only 9 first clusters are shown
Catalog	Trait or exposure	childhood#1 - Organochlorine chemicals	childhood#2 - Copper (Cu)	childhood#3 - Fish and contaminants	childhood#4 - Weather	childhood#5 - Phthalates (DEHP metabolites)	childhood#6 - Non-persistent chemicals and diet	childhood#7 - Indoor air	childhood#8 - Manganese (Mn) and Molybenum (Mo)	childhood#9 - Benzene	Total
EWAS Catalog	Rheumatoid arthritis	10	10	0	2	1	2	1	1	2	29
EWAS Catalog	Gestational age	5	8	0	9	0	1	1	0	1	25
EWAS Catalog	HIV infection	4	6	0	10	0	1	0	0	1	22
EWAS Catalog	Primary Sjogrens syndrome	2	6	0	3	0	0	1	0	0	12
EWAS Catalog	Fetal vs adult liver	2	3	1	3	0	0	1	0	1	11
EWAS Atlas	smoking	0	2	0	0	0	0	6	0	0	8
EWAS Atlas	maternal smoking	1	0	0	0	0	0	6	0	0	7
EWAS Catalog	Maternal smoking in pregnancy	1	0	0	0	0	0	6	0	0	7
EWAS Catalog	Smoking	0	1	0	1	0	0	5	0	0	7
EWAS Catalog	Clear cell renal carcinoma	3	1	1	1	0	0	1	0	0	7
EWAS Catalog	Maternal smoking during pregnancy	0	0	0	0	0	0	6	0	0	6
EWAS Atlas	oral squamous cell carcinoma (OSCC)	1	1	0	2	0	0	2	0	0	6
EWAS Atlas	mortality	2	2	0	1	0	1	0	0	0	6
EWAS Catalog	Sex	0	1	0	1	0	0	3	0	0	5
EWAS Catalog	Frontotemporal dementia	0	2	0	3	0	0	0	0	0	5
EWAS Catalog	Progressive supranuclear palsy	0	2	0	3	0	0	0	0	0	5
EWAS Atlas	aging	1	1	0	1	0	0	0	0	1	4
EWAS Atlas	perinatal polychlorinated biphenyls and polychlorinated dibenzofurans exposure	0	0	0	0	0	0	4	0	0	4
EWAS Atlas	gender	0	1	0	0	0	0	3	0	0	4
EWAS Atlas	down syndrome	0	2	0	0	0	0	2	0	0	4
EWAS Catalog	Pancreatic ductal adenocarcinoma	0	2	0	1	0	0	1	0	0	4
EWAS Catalog	Attention deficit hyperactivity disorder	0	0	0	3	0	0	1	0	0	4
EWAS Atlas	rheumatoid arthritis (RA)	1	0	0	3	0	0	0	0	0	4
EWAS Atlas	multiple sclerosis	0	2	0	2	0	0	0	0	0	4
EWAS Atlas	educational attainment	0	0	0	0	0	0	3	0	0	3
EWAS Atlas	HIV frailty	0	0	0	0	0	0	3	0	0	3
EWAS Catalog	Educational attainment	0	0	0	0	0	0	3	0	0	3
EWAS Catalog	Tobacco smoking	0	0	0	0	0	0	3	0	0	3
EWAS Atlas	high saturated fatty acids diet	1	0	0	0	0	1	1	0	0	3
EWAS Atlas	prostate cancer	0	1	0	0	1	0	1	0	0	3
EWAS Atlas	psoriasis	0	0	0	2	0	0	1	0	0	3
EWAS Atlas	prenatal paracetamol exposure	0	0	0	2	0	0	1	0	0	3
EWAS Atlas	B Acute Lymphoblastic Leukemia with t(1;19)(q23;p13.3); E2A-PBX1 (TCF3-PBX1)	2	0	0	0	1	0	0	0	0	3
EWAS Atlas	preterm birth	1	1	0	1	0	0	0	0	0	3
EWAS Atlas	prenatal arsenic exposure	0	0	0	2	1	0	0	0	0	3
EWAS Atlas	type 2 diabetes (T2D)	0	3	0	0	0	0	0	0	0	3
EWAS Atlas	obesity	0	2	0	1	0	0	0	0	0	3
EWAS Catalog	Age 4 vs age 0	0	1	0	0	0	0	0	0	1	2
EWAS Atlas	smoking cessation	0	0	0	0	0	0	2	0	0	2
EWAS Atlas	ancestry	0	1	0	0	0	0	1	0	0	2
EWAS Atlas	colorectal laterally spreading tumor	0	0	0	0	0	1	1	0	0	2
EWAS Atlas	Helicobacter pylori infection	0	1	0	0	0	0	1	0	0	2
EWAS Atlas	B Acute Lymphoblastic Leukemia with dic(9;20)(p11;q13)	1	1	0	0	0	0	0	0	0	2
EWAS Atlas	hepatocellular carcinoma (HCC)	1	1	0	0	0	0	0	0	0	2
EWAS Atlas	blood protein biomarker levels	0	1	0	1	0	0	0	0	0	2
EWAS Atlas	papillary thyroid carcinoma	0	1	0	1	0	0	0	0	0	2
EWAS Atlas	Crohn's disease (CD)	0	1	0	0	0	1	0	0	0	2
EWAS Atlas	body mass index (BMI)	0	2	0	0	0	0	0	0	0	2
EWAS Catalog	Fruit consumption	1	1	0	0	0	0	0	0	0	2
EWAS Catalog	Body mass index	0	2	0	0	0	0	0	0	0	2
EWAS Catalog	Schizophrenia	0	0	0	1	1	0	0	0	0	2
EWAS Atlas	air pollution (PM2.5)	0	0	0	0	0	0	0	0	1	1
EWAS Catalog	Air pollution exposure	0	0	0	0	0	0	0	0	1	1
EWAS Catalog	Alcohol consumption der day	0	0	0	0	0	0	0	0	1	1
EWAS Catalog	Juice consumption	0	0	0	0	0	0	0	0	1	1
EWAS Atlas	systemic lupus erythematosus (SLE)	0	0	0	0	0	0	1	0	0	1
EWAS Atlas	fetal alcohol spectrum disorder (FASD)	0	0	0	0	0	0	1	0	0	1
EWAS Atlas	Nicolaides–Baraitser syndrome (NCBRS)	0	0	0	0	0	0	1	0	0	1
EWAS Atlas	leukoaraiosis (LA)	0	0	0	0	0	0	1	0	0	1
EWAS Catalog	Fetal alcohol spectrum disorder	0	0	0	0	0	0	1	0	0	1
EWAS Atlas	facial aging	1	0	0	0	0	0	0	0	0	1
EWAS Atlas	maternal alcohol consumption	1	0	0	0	0	0	0	0	0	1
EWAS Atlas	in utero arsenic exposure	1	0	0	0	0	0	0	0	0	1
EWAS Atlas	adenoma	1	0	0	0	0	0	0	0	0	1
EWAS Atlas	Hyperdiploid B Acute Lymphoblastic Leukemia	1	0	0	0	0	0	0	0	0	1
EWAS Atlas	myalgic encephalomyelitis/chronic fatigue syndrome	1	0	0	0	0	0	0	0	0	1
EWAS Atlas	prenatal phthalate exposure	1	0	0	0	0	0	0	0	0	1
EWAS Atlas	asthma	1	0	0	0	0	0	0	0	0	1
EWAS Atlas	air pollution (NO2)	0	0	0	1	0	0	0	0	0	1
EWAS Atlas	arsenic exposure	0	1	0	0	0	0	0	0	0	1
EWAS Atlas	blood high-density lipoprotein (HDL) levels	0	1	0	0	0	0	0	0	0	1
EWAS Atlas	bicuspid aortic valve (BAV)	0	0	0	0	1	0	0	0	0	1
EWAS Atlas	exercise	0	0	0	1	0	0	0	0	0	1
EWAS Atlas	folic acid and vitamin B12 supplementation	0	0	0	1	0	0	0	0	0	1
EWAS Atlas	fruit consumption	0	1	0	0	0	0	0	0	0	1
EWAS Atlas	inflammatory bowel disease	0	1	0	0	0	0	0	0	0	1
EWAS Atlas	Helicobacter pylori eradication	0	1	0	0	0	0	0	0	0	1
EWAS Atlas	gestational diabetes mellitus	0	0	0	1	0	0	0	0	0	1
EWAS Atlas	thyroid lesion	0	0	0	1	0	0	0	0	0	1
EWAS Atlas	body mass index (BMI) change	0	1	0	0	0	0	0	0	0	1
EWAS Atlas	autism spectrum disorders (ASD)	0	1	0	0	0	0	0	0	0	1
EWAS Atlas	kidney disease	0	1	0	0	0	0	0	0	0	1
EWAS Atlas	preeclampsia	0	0	0	1	0	0	0	0	0	1
EWAS Catalog	Alcohol consumption per day	1	0	0	0	0	0	0	0	0	1
EWAS Catalog	Prenatal phthalate exposure	1	0	0	0	0	0	0	0	0	1
EWAS Catalog	Ageing	0	1	0	0	0	0	0	0	0	1
EWAS Catalog	C-reactive protein	0	1	0	0	0	0	0	0	0	1
EWAS Catalog	Growth differentiation factor 15	0	1	0	0	0	0	0	0	0	1
EWAS Catalog	Serum high-density lipoprotein cholesterol	0	1	0	0	0	0	0	0	0	1
EWAS Catalog	Right vs left colon adenomas	0	1	0	0	0	0	0	0	0	1
EWAS Catalog	Inflammatory bowel disease	0	1	0	0	0	0	0	0	0	1
EWAS Catalog	HOMA-IR	0	1	0	0	0	0	0	0	0	1
EWAS Catalog	Type II diabetes	0	1	0	0	0	0	0	0	0	1

### Sheet: TS3C
Table S3C. Overlap of CpGs associated with the pregnancy exposures with CpGs associated with traits and exposures in the EWAS Catalog and EWAS Atlas, ordered by total number of overlapping CpGs
Catalog	Trait or exposure	Brom. THMs	Fruits	Land use	Press. (t1)	BUPA	Cd	Cotinine	Cs	DEP	Mat. Smoking	K	MNBP	Mo	Tl	TRCS	Zn	Total
EWAS Atlas	smoking	0	0	0	0	0	10	16	0	0	18	1	0	3	0	0	0	48
EWAS Atlas	maternal smoking	0	0	0	0	0	11	17	0	0	19	1	0	0	0	0	0	48
EWAS Catalog	Maternal smoking in pregnancy	0	0	0	0	0	11	17	0	0	19	1	0	0	0	0	0	48
EWAS Catalog	Smoking	1	0	0	0	0	9	14	0	0	16	1	0	4	0	0	0	45
EWAS Catalog	Maternal smoking during pregnancy	0	0	0	0	0	10	16	0	0	17	0	0	0	0	0	0	43
EWAS Catalog	Sex	0	0	0	0	0	5	12	0	0	13	0	0	3	0	0	0	33
EWAS Catalog	Gestational age	0	0	0	0	0	6	4	0	0	5	3	0	13	0	1	0	32
EWAS Atlas	perinatal polychlorinated biphenyls and polychlorinated dibenzofurans exposure	0	0	0	0	0	9	8	0	0	9	0	0	0	0	0	0	26
EWAS Catalog	Rheumatoid arthritis	0	1	0	0	0	7	0	1	1	0	1	0	10	1	0	0	22
EWAS Catalog	Clear cell renal carcinoma	0	0	1	1	0	3	2	0	0	4	1	0	9	0	0	0	21
EWAS Atlas	gender	0	0	0	0	0	3	9	0	0	7	0	0	1	0	0	0	20
EWAS Catalog	Tobacco smoking	0	0	0	0	0	6	6	0	0	8	0	0	0	0	0	0	20
EWAS Catalog	Fetal vs adult liver	0	0	0	1	0	2	4	0	0	5	0	0	6	0	1	0	19
EWAS Atlas	educational attainment	0	0	0	0	0	5	5	0	0	7	0	0	0	0	0	0	17
EWAS Catalog	Educational attainment	0	0	0	0	0	5	5	0	0	7	0	0	0	0	0	0	17
EWAS Atlas	smoking cessation	0	0	0	0	0	4	4	0	0	7	0	0	0	0	0	0	15
EWAS Atlas	HIV frailty	0	0	0	0	0	4	4	0	0	6	0	0	0	0	0	0	14
EWAS Atlas	prostate cancer	0	0	0	0	1	2	6	0	0	4	0	1	0	0	0	0	14
EWAS Catalog	HIV infection	0	0	0	0	0	1	2	0	0	2	1	0	5	0	1	1	13
EWAS Atlas	down syndrome	0	0	0	0	0	4	2	0	0	3	0	0	3	0	0	0	12
EWAS Atlas	asthma	0	0	0	0	0	3	0	0	0	2	0	0	3	0	0	0	8
EWAS Atlas	B Acute Lymphoblastic Leukemia with t(1;19)(q23;p13.3); E2A-PBX1 (TCF3-PBX1)	0	0	0	0	0	1	2	0	0	2	0	1	2	0	0	0	8
EWAS Atlas	psoriasis	0	0	0	0	0	2	2	0	0	2	0	0	1	0	0	0	7
EWAS Catalog	Serum cotinine	0	0	0	0	0	2	2	0	0	3	0	0	0	0	0	0	7
EWAS Atlas	adenoma	0	0	1	0	0	2	0	0	0	1	0	0	2	0	0	0	6
EWAS Atlas	fetal alcohol spectrum disorder (FASD)	0	0	0	0	0	2	2	0	0	2	0	0	0	0	0	0	6
EWAS Catalog	Primary Sjogrens syndrome	0	0	0	0	0	2	0	0	0	0	0	0	4	0	0	0	6
EWAS Catalog	Fetal alcohol spectrum disorder	0	0	0	0	0	2	2	0	0	2	0	0	0	0	0	0	6
EWAS Atlas	systemic lupus erythematosus (SLE)	0	0	0	0	0	1	1	0	0	1	0	0	2	0	0	0	5
EWAS Atlas	ancestry	0	0	0	0	0	1	2	0	0	2	0	0	0	0	0	0	5
EWAS Atlas	multiple sclerosis	1	0	0	0	0	0	0	0	0	0	1	0	2	0	0	0	4
EWAS Atlas	leukoaraiosis (LA)	0	0	0	0	0	0	2	0	0	2	0	0	0	0	0	0	4
EWAS Atlas	hepatocellular carcinoma (HCC)	0	0	1	0	0	1	0	0	0	1	1	0	0	0	0	0	4
EWAS Catalog	Attention deficit hyperactivity disorder	0	0	0	0	0	1	1	0	0	1	0	0	1	0	0	0	4
EWAS Atlas	breast cancer	0	0	0	0	0	0	0	0	0	0	0	0	3	0	0	0	3
EWAS Atlas	air pollution (NO2)	0	0	0	0	0	0	0	0	0	0	1	0	2	0	0	0	3
EWAS Atlas	follicular thyroid carcinoma	0	0	0	0	0	0	1	0	0	0	0	0	2	0	0	0	3
EWAS Atlas	oral squamous cell carcinoma (OSCC)	0	0	1	0	0	0	0	0	0	0	0	0	2	0	0	0	3
EWAS Atlas	maternal alcohol consumption	0	0	1	0	0	1	0	0	0	0	0	0	1	0	0	0	3
EWAS Atlas	cognitive function	0	0	0	0	0	0	1	0	0	1	1	0	0	0	0	0	3
EWAS Atlas	Nicolaides–Baraitser syndrome (NCBRS)	0	0	0	0	0	1	1	0	0	1	0	0	0	0	0	0	3
EWAS Atlas	prenatal paracetamol exposure	0	0	0	0	0	1	1	0	0	1	0	0	0	0	0	0	3
EWAS Catalog	Schizophrenia	0	0	0	0	0	1	0	0	0	0	0	0	2	0	0	0	3
EWAS Catalog	Age	0	0	0	1	0	0	0	0	0	0	0	0	2	0	0	0	3
EWAS Catalog	Frontotemporal dementia	0	0	0	0	0	0	0	0	0	0	0	0	2	0	1	0	3
EWAS Catalog	Progressive supranuclear palsy	0	0	0	0	0	0	0	0	0	0	0	0	2	0	1	0	3
EWAS Atlas	fruit consumption	0	0	0	0	0	0	0	0	0	0	0	0	2	0	0	0	2
EWAS Atlas	maternal perfluoroalkyl substance exposure	0	0	0	0	0	0	0	0	0	0	0	0	2	0	0	0	2
EWAS Atlas	obesity	0	0	0	0	0	0	0	0	0	0	0	0	2	0	0	0	2
EWAS Atlas	primary Sjögren's Syndrome (pSS)	0	0	0	0	0	0	0	0	0	0	0	0	2	0	0	0	2
EWAS Atlas	chronic beryllium disease	0	0	0	0	0	0	1	0	0	0	0	0	1	0	0	0	2
EWAS Atlas	maternal depression	0	0	0	0	0	0	0	0	0	0	1	0	1	0	0	0	2
EWAS Atlas	Parkinson's disease (PD)	0	0	0	0	0	0	0	0	0	0	1	0	1	0	0	0	2
EWAS Atlas	placental microbes	1	0	0	0	0	0	0	0	0	0	0	0	1	0	0	0	2
EWAS Atlas	atopy	0	0	0	0	0	0	0	0	0	2	0	0	0	0	0	0	2
EWAS Atlas	colorectal laterally spreading tumor	0	0	0	0	0	1	0	0	0	1	0	0	0	0	0	0	2
EWAS Atlas	colorectal cancer	0	0	1	0	0	0	0	0	0	0	1	0	0	0	0	0	2
EWAS Catalog	Fruit consumption	0	0	0	0	0	0	0	0	0	0	0	0	2	0	0	0	2
EWAS Catalog	Pancreatic ductal adenocarcinoma	0	0	0	0	0	0	0	0	0	0	0	0	2	0	0	0	2
EWAS Catalog	Alcohol consumption der day	0	0	0	0	0	0	0	0	0	2	0	0	0	0	0	0	2
EWAS Atlas	atherosclerosis	0	0	0	0	0	0	0	0	0	0	0	0	1	0	0	0	1
EWAS Atlas	B Acute Lymphoblastic Leukemia with dic(9;20)(p11;q13)	0	0	0	0	0	0	0	0	0	0	0	0	1	0	0	0	1
EWAS Atlas	B Acute Lymphoblastic Leukemia with t(12;21)(p13.2;q22.1); ETV6-RUNX1	0	0	0	0	0	0	0	0	0	0	0	0	1	0	0	0	1
EWAS Atlas	circadian rhythm	0	0	0	0	0	0	0	0	0	0	0	0	1	0	0	0	1
EWAS Atlas	exercise	0	0	0	0	0	0	0	0	0	0	0	0	1	0	0	0	1
EWAS Atlas	high saturated fatty acids diet	0	0	0	0	0	0	0	0	0	0	0	0	1	0	0	0	1
EWAS Atlas	infertility	0	0	0	0	0	0	0	0	0	0	0	0	1	0	0	0	1
EWAS Atlas	non-small cell lung carcinoma (NSCLC)	0	0	0	0	0	0	0	0	0	0	0	0	1	0	0	0	1
EWAS Atlas	pan-cancer	0	0	0	0	0	0	0	0	0	0	0	0	1	0	0	0	1
EWAS Atlas	papillary thyroid carcinoma	0	0	0	0	0	0	0	0	0	0	0	0	1	0	0	0	1
EWAS Atlas	preeclampsia	0	0	0	0	0	0	0	0	0	0	0	0	1	0	0	0	1
EWAS Atlas	rheumatoid arthritis (RA)	0	0	0	0	0	0	0	0	0	0	0	0	1	0	0	0	1
EWAS Atlas	alcohol consumption	0	0	0	0	0	0	0	0	0	1	0	0	0	0	0	0	1
EWAS Atlas	bicuspid aortic valve (BAV)	0	0	0	0	0	0	0	0	0	1	0	0	0	0	0	0	1
EWAS Atlas	blood protein biomarker levels	0	0	0	0	0	0	0	0	0	1	0	0	0	0	0	0	1
EWAS Atlas	cardiovascular risk	0	0	0	0	0	0	0	0	0	1	0	0	0	0	0	0	1
EWAS Atlas	Coffin–Siris syndrome (CSS)	0	0	0	0	0	0	0	0	0	1	0	0	0	0	0	0	1
EWAS Atlas	IgG glycosylation	0	0	0	0	0	0	0	0	0	1	0	0	0	0	0	0	1
EWAS Atlas	lung carcinoma	0	0	0	0	0	0	0	0	0	1	0	0	0	0	0	0	1
EWAS Atlas	lung function	0	0	0	0	0	0	0	0	0	1	0	0	0	0	0	0	1
EWAS Atlas	metabolic trait	0	0	0	0	0	0	0	0	0	1	0	0	0	0	0	0	1
EWAS Atlas	mortality	0	0	0	0	0	0	0	0	0	1	0	0	0	0	0	0	1
EWAS Atlas	adrenocortical carcinoma	0	0	0	1	0	0	0	0	0	0	0	0	0	0	0	0	1
EWAS Atlas	aging	0	0	0	1	0	0	0	0	0	0	0	0	0	0	0	0	1
EWAS Atlas	air pollution (PM10)	0	0	0	0	0	0	0	0	0	0	1	0	0	0	0	0	1
EWAS Atlas	autism spectrum disorders (ASD)	0	0	0	0	0	0	0	0	0	0	0	0	0	0	0	1	1
EWAS Atlas	preterm birth	0	0	0	0	0	1	0	0	0	0	0	0	0	0	0	0	1
EWAS Atlas	Trihalomethanes (THM) exposure	0	0	0	0	0	1	0	0	0	0	0	0	0	0	0	0	1
EWAS Atlas	urological cancer	0	0	0	1	0	0	0	0	0	0	0	0	0	0	0	0	1
EWAS Catalog	Chronic obstructive pulmonary disease	0	0	0	0	0	0	0	0	0	0	0	0	1	0	0	0	1
EWAS Catalog	Ageing	0	0	1	0	0	0	0	0	0	0	0	0	0	0	0	0	1
EWAS Catalog	Body mass index	0	0	0	0	0	0	0	0	0	1	0	0	0	0	0	0	1
EWAS Catalog	C-reactive protein	0	0	0	0	0	0	0	0	0	1	0	0	0	0	0	0	1
EWAS Catalog	Lung cancer	0	0	0	0	0	0	0	0	0	1	0	0	0	0	0	0	1
EWAS Catalog	Waist circumference	0	0	0	0	0	0	0	0	0	1	0	0	0	0	0	0	1

### Sheet: TS3D
Table S3D. Overlap of CpGs associated with the childhood exposures with CpGs associated with traits and exposures in the EWAS Catalog and EWAS Atlas, ordered by total number of overlapping CpGs
Catalog	Trait or exposure	Benzene in	Indoor PM2.5	BUPA	Co	Cu	ETPA	Hg	Hum.	K	MECPP	MEHHP	MEOHP	Mo	Na	NO2 out	OXOMINP	Pb	PBDE 47	PCB 118	PCB 138	PCB 153	PFHXS	Smoking parents	T	UV	Total
EWAS Catalog	Rheumatoid arthritis	2	1	1	1	10	1	0	2	0	1	1	1	1	1	2	0	2	0	10	3	1	0	0	1	1	43
EWAS Catalog	HIV infection	1	0	1	0	5	0	0	8	2	0	0	0	0	0	0	0	3	1	4	2	0	0	0	5	5	37
EWAS Catalog	Gestational age	1	1	1	0	6	1	0	7	0	0	0	0	0	0	0	0	3	0	5	0	0	0	0	2	4	31
EWAS Catalog	Primary Sjogrens syndrome	0	1	0	0	6	0	0	2	0	0	0	0	0	0	0	0	2	0	2	0	0	0	0	2	3	18
EWAS Catalog	Smoking	0	1	0	0	2	0	0	1	1	0	0	0	0	0	0	0	0	0	0	0	0	0	5	1	1	12
EWAS Catalog	Fetal vs adult liver	1	0	0	0	2	0	0	1	0	0	0	0	0	0	0	0	1	0	2	0	0	1	1	2	1	12
EWAS Atlas	mortality	0	0	0	0	3	0	0	1	1	0	0	0	0	0	0	1	1	0	2	1	0	0	0	1	1	12
EWAS Atlas	smoking	0	2	0	0	2	0	0	0	0	0	0	0	0	0	0	0	1	0	0	0	0	0	6	0	0	11
EWAS Catalog	Progressive supranuclear palsy	0	0	0	0	3	0	0	3	1	0	0	0	0	0	0	0	0	0	0	0	0	0	0	2	2	11
EWAS Catalog	Frontotemporal dementia	0	0	0	0	3	0	0	3	1	0	0	0	0	0	0	0	0	0	0	0	0	0	0	2	2	11
EWAS Catalog	Pancreatic ductal adenocarcinoma	0	1	0	0	2	0	0	1	0	0	0	0	0	1	1	0	1	0	0	0	0	0	0	1	1	9
EWAS Catalog	Clear cell renal carcinoma	0	0	0	0	1	0	1	1	0	0	0	0	0	0	1	0	1	0	3	0	0	0	1	0	0	9
EWAS Atlas	maternal smoking	0	2	0	0	0	0	0	0	0	0	0	0	0	0	0	0	0	0	1	0	0	0	6	0	0	9
EWAS Catalog	Maternal smoking in pregnancy	0	2	0	0	0	0	0	0	0	0	0	0	0	0	0	0	0	0	1	0	0	0	6	0	0	9
EWAS Catalog	Sex	0	2	0	0	0	0	0	1	0	0	0	0	0	0	1	0	1	0	0	0	0	0	3	0	0	8
EWAS Catalog	Maternal smoking during pregnancy	0	2	0	0	0	0	0	0	0	0	0	0	0	0	0	0	0	0	0	0	0	0	6	0	0	8
EWAS Atlas	B Acute Lymphoblastic Leukemia with t(1;19)(q23;p13.3); E2A-PBX1 (TCF3-PBX1)	0	0	0	0	0	0	0	0	0	1	1	0	0	1	1	0	0	0	2	1	0	0	0	0	0	7
EWAS Atlas	oral squamous cell carcinoma (OSCC)	0	2	0	0	1	0	0	1	0	0	0	0	0	0	0	0	0	0	1	0	0	0	0	1	1	7
EWAS Atlas	rheumatoid arthritis (RA)	0	0	0	0	0	0	0	3	0	0	0	0	0	0	0	0	0	0	1	0	0	0	0	1	2	7
EWAS Atlas	prenatal arsenic exposure	0	0	0	0	0	0	0	2	0	1	1	0	0	1	0	0	0	0	0	0	0	0	0	0	2	7
EWAS Atlas	gender	0	2	0	0	0	0	0	0	0	0	0	0	0	0	0	0	1	0	0	0	0	0	3	0	0	6
EWAS Atlas	down syndrome	0	1	0	0	2	0	0	0	0	0	0	0	0	0	0	0	1	0	0	0	0	0	1	0	0	5
EWAS Atlas	prostate cancer	0	1	0	0	0	0	0	0	0	1	1	0	0	0	0	0	1	0	0	0	0	0	1	0	0	5
EWAS Atlas	perinatal polychlorinated biphenyls and polychlorinated dibenzofurans exposure	0	1	0	0	0	0	0	0	0	0	0	0	0	0	0	0	0	0	0	0	0	0	4	0	0	5
EWAS Atlas	aging	1	0	0	0	0	0	0	0	0	0	0	0	0	0	0	0	1	0	1	0	0	0	0	1	1	5
EWAS Catalog	Attention deficit hyperactivity disorder	0	0	0	0	0	0	0	3	0	0	0	0	0	0	0	0	0	0	0	0	0	0	1	0	1	5
EWAS Atlas	high saturated fatty acids diet	0	1	0	0	0	0	0	0	0	0	0	0	0	0	0	1	0	0	1	1	0	0	0	0	0	4
EWAS Atlas	type 2 diabetes (T2D)	0	0	0	0	2	0	0	0	0	0	0	0	0	0	0	0	2	0	0	0	0	0	0	0	0	4
EWAS Atlas	obesity	0	0	0	0	2	0	0	0	0	0	0	0	0	0	0	0	1	0	0	0	0	0	0	0	1	4
EWAS Atlas	multiple sclerosis	0	0	0	0	1	0	0	2	0	0	0	0	0	0	0	0	1	0	0	0	0	0	0	0	0	4
EWAS Atlas	psoriasis	0	0	0	0	0	0	0	0	0	0	0	0	0	0	0	0	0	0	0	0	0	0	1	1	2	4
EWAS Atlas	prenatal paracetamol exposure	0	0	0	0	0	0	0	2	0	0	0	0	0	0	0	0	0	0	0	0	0	0	1	0	1	4
EWAS Catalog	Schizophrenia	0	0	0	0	0	0	0	0	0	1	1	1	0	0	0	0	0	0	0	0	0	0	0	0	1	4
EWAS Atlas	colorectal laterally spreading tumor	0	1	1	0	0	0	0	0	0	0	0	0	0	0	1	0	0	0	0	0	0	0	0	0	0	3
EWAS Atlas	Helicobacter pylori infection	0	1	0	0	1	0	0	0	0	0	0	0	0	0	0	0	1	0	0	0	0	0	0	0	0	3
EWAS Atlas	ancestry	0	1	0	0	0	0	0	0	0	0	0	0	0	0	0	0	1	0	0	0	0	0	1	0	0	3
EWAS Atlas	preterm birth	0	0	0	0	1	0	0	1	0	0	0	0	0	0	0	0	0	0	1	0	0	0	0	0	0	3
EWAS Atlas	blood protein biomarker levels	0	0	0	0	1	0	0	0	0	0	0	0	0	0	0	0	0	0	0	0	0	0	0	1	1	3
EWAS Atlas	B Acute Lymphoblastic Leukemia with dic(9;20)(p11;q13)	0	0	0	0	1	0	0	0	0	0	0	0	0	0	0	0	1	0	1	0	0	0	0	0	0	3
EWAS Atlas	HIV frailty	0	0	0	0	0	0	0	0	0	0	0	0	0	0	0	0	0	0	0	0	0	0	3	0	0	3
EWAS Atlas	gestational diabetes mellitus	0	0	0	0	0	0	0	1	0	0	0	0	0	0	0	0	0	0	0	0	0	0	0	1	1	3
EWAS Atlas	educational attainment	0	0	0	0	0	0	0	0	0	0	0	0	0	0	0	0	0	0	0	0	0	0	3	0	0	3
EWAS Catalog	Tobacco smoking	0	0	0	0	0	0	0	0	0	0	0	0	0	0	0	0	0	0	0	0	0	0	3	0	0	3
EWAS Catalog	Educational attainment	0	0	0	0	0	0	0	0	0	0	0	0	0	0	0	0	0	0	0	0	0	0	3	0	0	3
EWAS Catalog	Age 4 vs age 0	1	0	0	0	1	0	0	0	0	0	0	0	0	0	0	0	0	0	0	0	0	0	0	0	0	2
EWAS Atlas	body mass index (BMI)	0	0	0	0	2	0	0	0	0	0	0	0	0	0	0	0	0	0	0	0	0	0	0	0	0	2
EWAS Atlas	papillary thyroid carcinoma	0	0	0	0	1	0	0	1	0	0	0	0	0	0	0	0	0	0	0	0	0	0	0	0	0	2
EWAS Atlas	hepatocellular carcinoma (HCC)	0	0	0	0	1	0	0	0	0	0	0	0	0	0	0	0	0	0	1	0	0	0	0	0	0	2
EWAS Atlas	Crohn's disease (CD)	0	0	0	1	1	0	0	0	0	0	0	0	0	0	0	0	0	0	0	0	0	0	0	0	0	2
EWAS Atlas	smoking cessation	0	0	0	0	0	0	0	0	0	0	0	0	0	0	0	0	0	0	0	0	0	0	2	0	0	2
EWAS Atlas	maternal alcohol consumption	0	0	0	0	0	0	0	0	0	0	0	0	0	0	0	0	0	0	1	1	0	0	0	0	0	2
EWAS Atlas	Hyperdiploid B Acute Lymphoblastic Leukemia	0	0	0	0	0	0	0	0	0	0	0	0	0	0	0	0	0	0	1	1	0	0	0	0	0	2
EWAS Atlas	folic acid and vitamin B12 supplementation	0	0	0	0	0	0	0	1	0	0	0	0	0	0	0	0	0	0	0	0	0	0	0	0	1	2
EWAS Atlas	exercise	0	0	0	0	0	0	0	1	0	0	0	0	0	0	0	0	0	0	0	0	0	0	0	0	1	2
EWAS Atlas	bicuspid aortic valve (BAV)	0	0	0	0	0	0	0	0	0	1	1	0	0	0	0	0	0	0	0	0	0	0	0	0	0	2
EWAS Atlas	asthma	0	0	0	0	0	0	0	0	0	0	0	0	0	0	0	0	0	0	1	1	0	0	0	0	0	2
EWAS Atlas	air pollution (NO2)	0	0	0	0	0	0	0	0	0	0	0	0	0	0	0	0	0	0	0	0	0	0	0	1	1	2
EWAS Catalog	Body mass index	0	0	0	0	2	0	0	0	0	0	0	0	0	0	0	0	0	0	0	0	0	0	0	0	0	2
EWAS Catalog	Fruit consumption	0	0	0	0	1	0	0	0	0	0	0	0	0	0	0	0	0	0	1	0	0	0	0	0	0	2
EWAS Catalog	Ageing	0	0	0	0	1	0	0	0	0	0	0	0	0	0	0	0	1	0	0	0	0	0	0	0	0	2
EWAS Catalog	Alcohol consumption per day	0	0	0	0	0	0	0	0	0	0	0	0	0	0	0	0	0	0	1	1	0	0	0	0	0	2
EWAS Atlas	nasopharyngeal carcinoma	0	0	0	0	0	0	0	0	0	0	0	0	0	0	1	0	0	0	0	0	0	0	0	0	0	1
EWAS Catalog	Age	0	0	0	0	0	0	0	0	0	0	0	0	0	0	1	0	0	0	0	0	0	0	0	0	0	1
EWAS Atlas	air pollution (PM2.5)	1	0	0	0	0	0	0	0	0	0	0	0	0	0	0	0	0	0	0	0	0	0	0	0	0	1
EWAS Catalog	Juice consumption	1	0	0	0	0	0	0	0	0	0	0	0	0	0	0	0	0	0	0	0	0	0	0	0	0	1
EWAS Catalog	Alcohol consumption der day	1	0	0	0	0	0	0	0	0	0	0	0	0	0	0	0	0	0	0	0	0	0	0	0	0	1
EWAS Catalog	Air pollution exposure	1	0	0	0	0	0	0	0	0	0	0	0	0	0	0	0	0	0	0	0	0	0	0	0	0	1
EWAS Atlas	kidney disease	0	0	0	0	1	0	0	0	0	0	0	0	0	0	0	0	0	0	0	0	0	0	0	0	0	1
EWAS Atlas	inflammatory bowel disease	0	0	0	0	1	0	0	0	0	0	0	0	0	0	0	0	0	0	0	0	0	0	0	0	0	1
EWAS Atlas	Helicobacter pylori eradication	0	0	0	0	1	0	0	0	0	0	0	0	0	0	0	0	0	0	0	0	0	0	0	0	0	1
EWAS Atlas	fruit consumption	0	0	0	0	1	0	0	0	0	0	0	0	0	0	0	0	0	0	0	0	0	0	0	0	0	1
EWAS Atlas	body mass index (BMI) change	0	0	0	0	1	0	0	0	0	0	0	0	0	0	0	0	0	0	0	0	0	0	0	0	0	1
EWAS Atlas	blood high-density lipoprotein (HDL) levels	0	0	0	0	1	0	0	0	0	0	0	0	0	0	0	0	0	0	0	0	0	0	0	0	0	1
EWAS Atlas	autism spectrum disorders (ASD)	0	0	0	0	1	0	0	0	0	0	0	0	0	0	0	0	0	0	0	0	0	0	0	0	0	1
EWAS Atlas	arsenic exposure	0	0	0	0	1	0	0	0	0	0	0	0	0	0	0	0	0	0	0	0	0	0	0	0	0	1
EWAS Atlas	thyroid lesion	0	0	0	0	0	0	0	0	0	0	0	0	0	0	0	0	0	0	0	0	0	0	0	0	1	1
EWAS Atlas	systemic lupus erythematosus (SLE)	0	0	0	0	0	0	0	0	0	0	0	0	0	0	0	0	0	0	0	0	0	0	1	0	0	1
EWAS Atlas	prenatal phthalate exposure	0	0	0	0	0	0	0	0	0	0	0	0	0	0	0	0	0	0	1	0	0	0	0	0	0	1
EWAS Atlas	preeclampsia	0	0	0	0	0	0	0	1	0	0	0	0	0	0	0	0	0	0	0	0	0	0	0	0	0	1
EWAS Atlas	placental microbes	0	0	0	0	0	0	0	0	0	0	0	0	0	1	0	0	0	0	0	0	0	0	0	0	0	1
EWAS Atlas	Nicolaides–Baraitser syndrome (NCBRS)	0	0	0	0	0	0	0	0	0	0	0	0	0	0	0	0	0	0	0	0	0	0	1	0	0	1
EWAS Atlas	myalgic encephalomyelitis/chronic fatigue syndrome	0	0	0	0	0	0	0	0	0	0	0	0	0	0	0	0	0	0	1	0	0	0	0	0	0	1
EWAS Atlas	leukoaraiosis (LA)	0	0	0	0	0	0	0	0	0	0	0	0	0	0	0	0	0	0	0	0	0	0	1	0	0	1
EWAS Atlas	in utero arsenic exposure	0	0	0	0	0	0	0	0	0	0	0	0	0	0	0	0	0	0	1	0	0	0	0	0	0	1
EWAS Atlas	fetal alcohol spectrum disorder (FASD)	0	0	0	0	0	0	0	0	0	0	0	0	0	0	0	0	0	0	0	0	0	0	1	0	0	1
EWAS Atlas	facial aging	0	0	0	0	0	0	0	0	0	0	0	0	0	0	0	0	0	0	1	0	0	0	0	0	0	1
EWAS Atlas	adenoma	0	0	0	0	0	0	0	0	0	0	0	0	0	0	0	0	0	0	1	0	0	0	0	0	0	1
EWAS Catalog	Type II diabetes	0	0	0	0	1	0	0	0	0	0	0	0	0	0	0	0	0	0	0	0	0	0	0	0	0	1
EWAS Catalog	Serum high-density lipoprotein cholesterol	0	0	0	0	1	0	0	0	0	0	0	0	0	0	0	0	0	0	0	0	0	0	0	0	0	1
EWAS Catalog	Right vs left colon adenomas	0	0	0	0	1	0	0	0	0	0	0	0	0	0	0	0	0	0	0	0	0	0	0	0	0	1
EWAS Catalog	Inflammatory bowel disease	0	0	0	0	1	0	0	0	0	0	0	0	0	0	0	0	0	0	0	0	0	0	0	0	0	1
EWAS Catalog	HOMA-IR	0	0	0	0	1	0	0	0	0	0	0	0	0	0	0	0	0	0	0	0	0	0	0	0	0	1
EWAS Catalog	Growth differentiation factor 15	0	0	0	0	1	0	0	0	0	0	0	0	0	0	0	0	0	0	0	0	0	0	0	0	0	1
EWAS Catalog	C-reactive protein	0	0	0	0	1	0	0	0	0	0	0	0	0	0	0	0	0	0	0	0	0	0	0	0	0	1
EWAS Catalog	Prenatal phthalate exposure	0	0	0	0	0	0	0	0	0	0	0	0	0	0	0	0	0	0	1	0	0	0	0	0	0	1
EWAS Catalog	Fetal alcohol spectrum disorder	0	0	0	0	0	0	0	0	0	0	0	0	0	0	0	0	0	0	0	0	0	0	1	0	0	1
