## Supplementary material for "Multi-omics signatures of the human early life exposome": Table S5

### Sheet: Summary
Table S5. CpGs associated with maternal smoking, maternal cotinine and/or maternal Cd levels
List of Tables
Table S5A	List of 39 unique CpGs (23 loci) associated with maternal smoking, maternal cotinine and/or maternal Cd levels in the whole study population (N=1192)
Table S5B	List of 51 CpGs (48 loci) associated with maternal Cd in children whose mothers did not smoke during pregnancy (N=998), and their association with maternal smoking in the whole population (N=1192)

### Sheet: TS5A
Table S5A. List of 39 unique CpGs (23 loci) associated with maternal smoking, maternal cotinine and/or maternal Cd levels in the whole study population (N=1192)
aFor methylation, effect size is reported as a difference in methylation levels between categories of discrete exposure variables or for IQR of continuous exposure variables. In particular, for maternal smoking, the comparison between non-smoker (reference) and smoker mothers is shown.
bP.Values were corrected within each omics platform by the number of molecular features of a given omics platform. For methylation, we used the False Discovery Rate (FDR) - Benjamini Hochberg.
In yellow, CpGs only associated with Cd
			Maternal smoking (all)				Maternal Cd (all)				Annotation
Molecular feature	Chr (hg19)	Pos (hg19)	Effecta	SE	P.Value	adj.P.Valb	Effecta	SE	P.Value	adj.P.Valb	Locus	Gene	Smok/Cd	EWAS Atlas	EWAS catalog
cg17973407	chr1	9969906	-0.00538208	0.00452083	0.168104	0.99999	-0.00505682	0.00100943	8.7268e-07	0.0210817	1	CTNNBIP1;CTNNBIP1	Cd only		rheumatoid arthritis
cg24317827	chr1	45106404	0.00532559	0.00216289	0.191201	0.99999	0.00553447	0.00136365	9.5188e-07	0.0216423	2	RNF220	Cd only	asthma	gestational age
cg03140521	chr1	68299388	-0.0171788	0.00258309	1.34664e-07	0.00433751	-0.00357178	0.00151885	0.00230586	0.967694	3	GNG12	Smok and Cd (nominal)	smoking
cg14179389	chr1	92947961	-0.027102	0.00206205	2.74404e-05	0.267963	-0.00789912	0.00137458	0.000534829	0.775797	4	GFI1;GFI1;GFI1	Smok and Cd (nominal)	smoking
cg12234947	chr1	110156820	-0.00396698	0.00288985	0.152774	0.99999	-0.00486518	0.00244063	2.33265e-09	9.0161e-05	5	GNAT2	Cd only		rheumatoid arthritis, gestational age
cg20344448	chr10	14372431	0.016114	0.0016114	5.0684e-07	0.0130602	0.00609283	0.0016174	5.46615e-06	0.072854	6	FRMD4A	Smok and Cd	smoking
cg11813497	chr10	14372879	0.0191688	0.00191329	6.59516e-06	0.106215	0.00909753	0.00080841	5.22549e-08	0.00155365	6	FRMD4A		smoking
cg25464840	chr10	14372910	0.0158527	0.00250862	3.19629e-06	0.0588298	0.0051855	0.00113158	3.53091e-05	0.257502	6	FRMD4A		smoking
cg15507334	chr10	14372913	0.0161023	0.00248585	9.57686e-09	0.000370163	0.00572452	0.000908039	3.67723e-08	0.00118443	6	FRMD4A		smoking
cg04804726	chr10	31065098	-0.00528966	0.00734904	0.0825664	0.99999	-0.00490244	0.000900995	2.8445e-06	0.0451016	7		Cd only	adenoma, maternal alcohol, preterm
cg05959989	chr11	68517164	0.00330892	0.0025549	0.453451	0.99999	0.00465607	0.00100501	2.91717e-06	0.0451016	8	MTL5;MTL5	Cd only	asthma	primary Sjogrens syndrome, gestational age
cg17949371	chr12	49760878	0.00364241	0.00201935	0.337558	0.99999	-0.00417498	0.00102448	2.38911e-06	0.0401493	9	SPATS2;SPATS2	Cd only		schizophrenia, rheumatoid arthritis
cg00924372	chr14	61736580	-0.000880421	0.0028428	0.102909	0.99999	-0.00443901	0.00135669	2.76831e-07	0.00713335	10		Cd only		rheumatoid arthritis
cg26735215	chr15	69113829	-0.00190333	0.00304953	0.238042	0.99999	-0.00593599	0.0012723	5.84987e-11	3.76846e-06	11	ANP32A	Cd only
cg00213123	chr15	75019070	0.0127859	0.00242526	2.24138e-05	0.234144	0.00388173	0.0014064	0.000472032	0.763384	12	CYP1A1	Smok and Cd	smoking
cg23727072	chr15	75019087	0.0143854	0.00354329	6.37249e-06	0.106215	0.00267121	0.000780833	0.013628	0.999888	12	CYP1A1		smoking
cg05549655	chr15	75019143	0.0277939	0.00230814	3.77345e-12	2.08358e-07	0.00871378	0.000927827	1.41677e-08	0.000497826	12	CYP1A1		smoking
cg17852385	chr15	75019188	0.0216626	0.00277953	1.06586e-06	0.0228875	0.0049825	0.00120195	0.00116727	0.890708	12	CYP1A1		smoking
cg13570656	chr15	75019196	0.0325515	0.00224879	8.60152e-09	0.000369405	0.0094495	0.0012852	4.06606e-05	0.291038	12	CYP1A1		smoking
cg12101586	chr15	75019203	0.0241284	0.00329257	7.03162e-08	0.00247077	0.00698855	0.0009657	0.000111486	0.453595	12	CYP1A1		smoking
cg22549041	chr15	75019251	0.0358406	0.00280953	3.10687e-07	0.00923739	0.0118239	0.000579262	7.50034e-06	0.0880797	12	CYP1A1		smoking
cg11924019	chr15	75019283	0.0184166	0.00535006	2.46418e-09	0.000119056	0.00612641	0.000998534	1.75985e-07	0.00485866	12	CYP1A1		smoking
cg18092474	chr15	75019302	0.0224794	0.00284839	1.31333e-06	0.0267171	0.00847495	0.00118275	1.46621e-06	0.0302627	12	CYP1A1		smoking
cg26681628	chr16	54210550	0.0182966	0.00252315	5.44763e-07	0.01316	0.00505171	0.00123947	6.01615e-05	0.355757	13		Smok and Cd (nominal)	smoking
cg06678912	chr16	86756576	-0.00598626	0.00288451	0.016494	0.99999	-0.00375031	0.000701048	2.24243e-06	0.0393972	14		Cd only		rheumatoid arthritis
cg14307922	chr19	58892495	-5.52128e-05	0.00415371	0.457463	0.99999	-0.00461212	0.00127127	1.53898e-06	0.0302627	15	ZNF837;ZNF837	Cd only		rheumatoid arthritis
cg04614380	chr3	50192449	-0.000616333	0.00336408	0.635275	0.99999	-0.0044282	0.0019233	6.13205e-10	2.96269e-05	16	SEMA3F	Cd only		rheumatoid arthritis
cg00789793	chr3	141329863	0.00130826	0.00226228	0.868594	0.99999	0.00463502	0.00201363	1.56592e-06	0.0302627	17	RASA2	Cd only	trihalomethanes (THM)	primary Sjogrens syndrome
cg08644678	chr4	17711202	0.0271398	0.00379266	2.41868e-06	0.0467432	0.0064937	0.00144233	0.00127614	0.902402	18	FAM184B	Smok and Cd (nominal)	smoking
cg11902777	chr5	368843	-0.0311095	0.00679126	3.82374e-07	0.0105567	-0.00742978	0.000704369	0.000348419	0.70508	19	AHRR	Smok and Cd (nominal)	smoking
cg05575921	chr5	373378	-0.0213225	0.00377505	9.85533e-07	0.0224074	-0.00607096	0.000802592	6.60102e-05	0.367826	19	AHRR		smoking
cg16700673	chr5	131630136	-0.000772914	0.00370908	0.658013	0.99999	-0.00497894	0.000668974	1.00324e-13	1.16094e-08	20	SLC22A4	Cd only
cg02551007	chr7	201823	-0.00175591	0.00324851	0.245545	0.99999	-0.00536168	0.00479271	1.93829e-06	0.0356755	21	FAM20C	Cd only
cg19089201	chr7	45002287	0.06857	0.00185663	8.4765e-20	1.09211e-14	0.0220427	0.00157663	3.07784e-14	5.9482e-09	22	MYO1G	Smok and Cd
cg22132788	chr7	45002486	0.0750908	0.00227274	2.1553e-14	1.66613e-09	0.0218911	0.000893275	2.29577e-09	9.0161e-05	22	MYO1G
cg04180046	chr7	45002736	0.0313408	0.00724007	5.97519e-21	2.30952e-15	0.00921149	0.00162005	1.20144e-13	1.16094e-08	22	MYO1G
cg12803068	chr7	45002919	0.066773	0.0043839	3.98991e-20	7.71086e-15	0.0191247	0.000816618	2.44296e-12	1.8885e-07	22	MYO1G
cg25949550	chr7	145814306	-0.0252347	0.004508	6.50109e-19	6.28198e-14	-0.0094992	0.0026032	1.15794e-17	4.47563e-12	23	CNTNAP2	Smok and Cd
cg11207515	chr7	146904205	-0.0302955	0.00353891	6.0603e-13	3.90403e-08	-0.00960097	0.000831142	2.41164e-10	1.33163e-05	23	CNTNAP2

### Sheet: TS5B
Table S5B. List of 51 CpGs (48 loci) associated with maternal Cd in children whose mothers did not smoke during pregnancy (N=998), and their association with maternal smoking in the whole population (N=1192)
aFor methylation, effect size is reported as a difference in methylation levels between categories of discrete exposure variables or for IQR of continuous exposure variables. In particular, for maternal smoking, the comparison between non-smoker (reference) and smoker mothers is shown.
bP.Values were corrected within each omics platform by the number of molecular features of a given omics platform. For methylation we used the False Discovery Rate (FDR) - Benjamini Hochberg.
In yellow, CpGs described to be associated with smoking in the EWAS Atlas/Catalog
			Maternal Cd (non-smoker mothers)				Maternal smoking (all)
Molecular feature	Chr (hg19)	Pos (hg19)	Effecta	SE	P.Value	adj.P.Valb	Effecta	SE	P.Value	adj.P.Valb	Locus	Gene	EWAS Atlas	EWAS Catalog
cg15322667	chr1	1026255	-0.0119704	0.00194486	1.76016e-08	0.000425208	-0.000154014	0.00214149	0.587517	0.99999	1	C1orf159
cg17973407	chr1	9969906	-0.00993618	0.00923784	1.34032e-07	0.00246694	-0.00538208	0.00452083	0.168104	0.99999	2	CTNNBIP1;CTNNBIP1		Rheumatoid arthritis
cg19622078	chr1	28157351	-0.0117348	0.00260913	4.50027e-07	0.00621227	-0.000359975	0.0032359	0.988962	0.99999	3	PPP1R8;PPP1R8;PPP1R8;PPP1R8;PPP1R8		Rheumatoid arthritis
cg05027081	chr1	91966616	-0.00837928	0.00175265	4.24354e-09	0.00014911	0.00369355	0.00254629	0.0992119	0.99999	4	CDC7;CDC7;CDC7
cg12234947	chr1	110156820	-0.0121936	0.00319888	2.04863e-14	1.97958e-09	-0.00396698	0.00288985	0.152774	0.99999	5	GNAT2		Gestational age; rheumatoid arthritis
cg09268800	chr1	153914384	-0.00397965	0.00112218	5.9563e-06	0.0460444	0.00268851	0.0029618	0.123124	0.99999	6	DENND4B		HIV infection
cg04092332	chr1	156669575	0.0057944	0.00253916	1.7255e-06	0.0171009	0.000180587	0.00328801	0.0807022	0.99999	7	CRABP2		Rheumatoid arthritis
cg09097845	chr10	13146136	0.0100039	0.00211019	5.50296e-06	0.043408	0.000852956	0.0032319	0.274171	0.99999	8	OPTN;OPTN;OPTN;OPTN
cg04804726	chr10	31065098	-0.00933409	0.00166738	2.53038e-06	0.0227451	-0.00528966	0.00734904	0.0825664	0.99999	9		adenoma, maternal alcohol consumption, preterm birth
cg26978691	chr10	105128013	-0.00885001	0.00260063	1.28381e-08	0.000330811	0.0057223	0.00291257	0.0175154	0.99999	10	TAF5
cg06403921	chr10	134466874	-0.0129488	0.00357435	4.44568e-07	0.00621227	0.00061087	0.00203817	0.676365	0.99999	11	INPP5A	asthma	Gestational age
cg19520219	chr11	810109	-0.0138404	0.00156049	9.86599e-07	0.0112158	-0.00410398	0.00354825	0.579119	0.99999	12	RPLP2		Rheumatoid arthritis
cg04382783	chr11	60195729	-0.00872466	0.00134295	2.38594e-06	0.0219573	0.00198357	0.00326191	0.677774	0.99999	13	MS4A5	high saturated fatty acids diet; oral squamous cell carcinoma (OSCC)
cg17949371	chr12	49760878	-0.0123088	0.00157711	1.36149e-12	9.68075e-08	0.00364241	0.00201935	0.337558	0.99999	14	SPATS2;SPATS2		Rheumatoid arthritis; schizophrenia
cg19105072	chr12	121121641	-0.00737196	0.0030476	4.70576e-07	0.00627193	0.00424222	0.00301751	0.0466309	0.99999	15
cg00924372	chr14	61736580	-0.00873097	0.00134147	1.88448e-07	0.00329074	-0.000880421	0.0028428	0.102909	0.99999	16			Rheumatoid arthritis
cg18122215	chr14	101360015	-0.0110379	0.00251325	2.93644e-06	0.0252219	-0.000594606	0.00183894	0.150086	0.99999	17	MEG8
cg26735215	chr15	69113829	-0.0126478	0.00127294	1.44366e-14	1.86e-09	-0.00190333	0.00304953	0.238042	0.99999	18	ANP32A
cg03712579	chr15	73925889	-0.00906983	0.00243356	8.35724e-08	0.00170012	0.000345059	0.00322681	0.953462	0.99999	19	NPTN;NPTN;NPTN;NPTN		Rheumatoid arthritis
cg25862684	chr15	101142576	-0.0194368	0.00163457	5.2368e-12	2.8916e-07	0.00090629	0.00288931	0.832583	0.99999	20	LINS1;LINS1;LINS1;ASB7;ASB7;LINS1		HIV infection; juice consumption, rheumatoid arthritis
cg19983815	chr16	2563934	-0.00922523	0.00250874	8.56273e-07	0.0100292	-0.00221249	0.00215206	0.395016	0.99999	21	ATP6V0C		Rheumatoid arthritis
cg24184221	chr17	6555443	-0.00875009	0.00237686	4.36028e-06	0.035858	-0.0037468	0.00308884	0.306258	0.99999	22	MED31;C17orf100		Rheumatoid arthritis
cg26999505	chr19	10691861	-0.0151189	0.00458525	1.95192e-09	7.54452e-05	0.000732858	0.00304774	0.979028	0.99999	23	AP1M2		Rheumatoid arthritis
cg09699369	chr19	16771803	-0.0112496	0.00261968	2.61938e-08	0.000595551	-0.000159314	0.00616801	0.909482	0.99999	24	C19orf42;TMEM38A		Rheumatoid arthritis
cg22847494	chr19	44533155	0.00640119	0.00133925	6.22759e-06	0.0471975	-0.00202386	0.00243348	0.649344	0.99999	25	ZNF222;ZNF222		Rheumatoid arthritis
cg11949533	chr19	58372914	-0.0092049	0.00167361	1.51555e-06	0.0154155	0.000964296	0.00301742	0.828809	0.99999	26	ZNF587	prenatal arsenic exposure	HIV infection
cg14307922	chr19	58892495	-0.0124325	0.00234832	1.50276e-12	9.68075e-08	-5.52128e-05	0.00415371	0.457463	0.99999	26	ZNF837;ZNF837		Rheumatoid arthritis
cg19488158	chr2	227465812	-0.0162016	0.0019366	1.95817e-07	0.00329074	-0.00323153	0.00329265	0.570699	0.99999	27
cg08076555	chr22	30792916	-0.00857441	0.00177554	1.2592e-06	0.0131541	0.00271416	0.00244828	0.576145	0.99999	28	SEC14L2;SEC14L2	high saturated fatty acids diet
cg01884537	chr3	9005400	-0.0102372	0.00137366	1.05912e-06	0.0116963	-0.00034764	0.0028855	0.561026	0.99999	29	RAD18	gestational diabetes mellitus
cg04614380	chr3	50192449	-0.0110167	0.00303009	2.47598e-15	4.78505e-10	-0.000616333	0.00336408	0.635275	0.99999	30	SEMA3F		Rheumatoid arthritis
cg14223053	chr3	107242624	-0.00972074	0.00189519	1.05786e-08	0.000292059	0.00188946	0.00253421	0.622585	0.99999	31	BBX;BBX
cg09480289	chr3	126746109	0.00793204	0.00158604	6.76907e-07	0.0084399	0.000985982	0.0029735	0.656423	0.99999	32	PLXNA1
cg10132104	chr4	8108443	0.0091616	0.00234905	4.97524e-06	0.0400629	-0.0036811	0.00339415	0.0205239	0.99999	33	ABLIM2;ABLIM2;ABLIM2;ABLIM2;ABLIM2;ABLIM2;ABLIM2
cg27064287	chr4	102712082	0.0161978	0.00297343	2.043e-06	0.0196597	0.00511224	0.0023155	0.348932	0.99999	34	BANK1;BANK1	nasopharyngeal carcinoma
cg04223645	chr5	77656203	-0.0125296	0.00361556	1.93513e-11	9.34953e-07	-0.00291167	0.00286289	0.493612	0.99999	35	SCAMP1
cg16700673	chr5	131630136	-0.0121023	0.00490187	4.4097e-21	1.70443e-15	-0.000772914	0.00370908	0.658013	0.99999	36	SLC22A4
cg02750935	chr5	145214981	0.0113044	0.00237604	3.51434e-07	0.00522444	-0.000977157	0.0200281	0.825129	0.99999	37	PRELID2;PRELID2;PRELID2		HIV infection
cg07391436	chr5	145214979	0.00882655	0.00171536	1.10263e-06	0.0118385	-0.000586639	0.00275126	0.690243	0.99999	37	PRELID2;PRELID2;PRELID2
cg17824391	chr5	145215055	0.00739496	0.00187895	5.1171e-07	0.00659284	-0.00203678	0.00346385	0.287161	0.99999	37	PRELID2;PRELID2;PRELID2
cg04053200	chr6	8102882	-0.0108618	0.00166833	1.53867e-09	6.60805e-05	-0.000898241	0.00358732	0.571605	0.99999	38	EEF1E1;EEF1E1
cg08279189	chr6	28875370	-0.0125421	0.00138829	3.10056e-06	0.0260527	0.00244514	0.00186513	0.360593	0.99999	39	TRIM27	maternal smoking; systemic lupus erythematosus (SLE)	Gestational age; HIV infection, maternal smoking in pregnancy
cg06389867	chr6	110146560	-0.00878555	0.0019138	3.16001e-07	0.00488561	0.000668492	0.00321223	0.475935	0.99999	40	FIG4	prenatal arsenic exposure
cg02551007	chr7	201823	-0.0103926	0.00228404	2.0854e-06	0.0196597	-0.00175591	0.00324851	0.245545	0.99999	41	FAM20C
cg14865284	chr7	104688010	0.00805339	0.00389024	1.13493e-07	0.00219336	-0.00369862	0.00389339	0.231504	0.99999	42	MLL5;MLL5
cg03150463	chr7	108166687	-0.0120923	0.00154229	8.91185e-09	0.000264968	0.000408186	0.00188452	0.931186	0.99999	43	PNPLA8
cg22087209	chr7	137230924	-0.013053	0.00221998	3.32771e-08	0.000714567	0.0048513	0.00135749	0.112917	0.99999	44	DGKI
cg05374428	chr7	154735824	0.00857582	0.00111497	7.47393e-07	0.00902753	0.00127338	0.00198912	0.451514	0.99999	45	LOC100132707;LOC100132707;PAXIP1		Rheumatoid arthritis
cg10368981	chr8	26435313	-0.0110512	0.00172057	2.94367e-07	0.00474075	0.00202875	0.00269094	0.606114	0.99999	46	DPYSL2
cg10555010	chr8	142227295	0.0058709	0.00215989	2.67644e-06	0.0235112	-0.000733723	0.00316606	0.88725	0.99999	47	SLC45A4
cg13664345	chr9	4793178	-0.0124894	0.00171466	7.164e-09	0.000230751	0.000132605	0.00347222	0.933026	0.99999	48	RCL1
