## Supplementary material for "Multi-omics signatures of the human early life exposome": Table S6

### Sheet: TS6
Table S6. Overlap of exposome – omics associations between pregnancy and childhood periods
aFor methylation, effect size is reported as a difference in methylation levels between categories of discrete exposure variables or for IQR of continuous exposure variables. For other omics it is reported as Log2 Fold Change. For Exposures with >2 levels, effect is reported by level in the following columns.
bP.Values were corrected within each omics platform by the number of molecular features of a given omics platform. For methylation, gene expression and miRNAs we used the False Discovery Rate (FDR) - Benjamini Hochberg. For other omics we calculated the effective number of tests (ENT) and divided the nominal p-values by that number.
cOmics- and exposome-wide Bonferroni (BN) correction theshold, indicates if an association reachers P.Value<1E-09, that corresponds to the P.Value corrected by all tests performed.
For exposures with >2 levels, strongest effect and P.Values are shown
		Pregnancy exposome					Childhood exposome					Correlation pregnancy - childhood exposure levels
Exposure	Molecular feature	Effecta	SE	P.Value	adj.P.Valb	BNc	Effecta	SE	P.Value	adj.P.Valb	BNc
Cotinine	PC.aa.C38.0	-0.135097	0.0159292	6.69241e-06	0.000403218	NS	-0.099356	0.0195717	0.00013083	0.00788249	NS	0.409619
HCB	lysoPC.a.C20.3	-0.0544	0.0399	0.000334	0.0201	NS	-0.093	0.0169	1.55e-07	9.31e-06	NS	0.0158073
Hg	PC.aa.C38.0	0.0654	0.0144	0.000146	0.00882	NS	0.2158	0.048	8.49e-48	5.12e-46	SIG	0.206059
Hg	PC.aa.C38.6	0.0666	0.0336	0.000293	0.0176	NS	0.2197	0.0082	2.87e-43	1.73e-41	SIG
Hg	PC.aa.C40.6	0.0737	0.0534	6.09e-05	0.00367	NS	0.2009	0.0129	5.02e-36	3.03e-34	SIG
Hg	PC.ae.C38.6	0.0673	0.0092	8.56e-05	0.00516	NS	0.1554	0.0162	8.76e-25	5.28e-23	SIG
PFUNDA	PC.aa.C38.0	0.0522	0.0082	0.000735	0.0443	NS	0.1868	0.0514	7.42e-31	4.47e-29	SIG	0.21
PFUNDA	PC.ae.C40.6	0.0473	0.0479	0.000402	0.0242	NS	0.1241	0.0125	1.86e-18	1.12e-16	SIG
Smoking	cg04180046	0.0313408	0.00724007	5.10545e-20	1.97335e-14	SIG	0.0217742	0.00468882	4.32005e-09	0.000834889	NS	0.359973
Smoking	cg05549655	0.0277939	0.00230814	5.98662e-11	3.30562e-06	SIG	0.0262592	0.00480844	9.10041e-09	0.000879368	NS
Smoking	cg11924019	0.0184166	0.00535006	1.44949e-08	0.000700316	NS	0.0187699	0.00243434	7.4349e-08	0.00574745	NS
Smoking	cg12803068	0.066773	0.0043839	6.21735e-19	1.20156e-13	SIG	0.046957	0.00199007	8.19188e-09	0.000879368	NS
Smoking	cg13570656	0.0325515	0.00224879	3.1352e-07	0.00932163	NS	0.0359861	0.0037865	1.39874e-07	0.00829065	NS
Smoking	cg19089201	0.06857	0.00185663	1.00727e-17	1.29776e-12	SIG	0.0553383	0.00773309	1.71092e-10	6.61301e-05	NS
											MEAN	0.240292
