## Supplementary material for "Multi-omics signatures of the human early life exposome": Table S7

### Sheet: ListTables
Table S7. Overlap of exposome - metabolite associations between urine and serum matrices
List of Tables
Table S7A	Replication of exposome - urinary metabolite associations in serum
Table S7B	Replication of exposome - serum metabolite associations in urine
Notes:
Total metabolites serum	177
Total metabolites urine	44
Shared metabolites	12
This comparison does not take into account congeners of the same exposure famility (ie. phthalates congeners)
This comparison does not take into account metabolites proxies of the same dietary pattern in the two biofluids (ie. PUFA-serum and TMAO-urine for fish)
URINE	SERUM correspondence
Alanine	Ala
Carnitine	C0
Creatinine	Creatinine
Glutamine	Gln
Glycine	Gly
Glucose	H1 (total hexoses including glucose)
Isoleucine	Ile
Leucine	Leu
Lysine	Lys
Taurine	Taurine
Tyrosine	Tyr
Valine	Val

### Sheet: TS7A
Table S7A. Replication of exposome - urinary metabolite associations in serum
aEffect size is reported as Log2 Fold Change for IQR of continuous exposure variables.
bP.Values were corrected within each omics platform by the number of molecular features of a given omics platform.
Only associations surviving multipletesting correction in urine and nominally replicated in serum (P.Value <0.01) are shown.
		Urine				Serum						Urine (total metabolites)	Urine (shared metabolites)	Replicated in serum	% Replicated
Exposure	Metabolite	Effecta	SE	P.Value	adj.P.Valb	Effecta	SE	P.Value	adj.P.Valb		N associations	104	33	9	27.2727
Co	Carnitine	-0.152242	0.0154557	0.00126477	0.0421239	-0.0220134	0.00851336	0.00344807	0.207746		N unique metabolites	31	9	3	33.3333
HCB	Glycine	-0.123736	0.0157861	3.39881e-05	0.001132	-0.0350208	0.0104262	0.00132636	0.0799135		N unique exposures	35	20	9	45
Hg	Glycine	-0.102888	0.0141688	0.000841288	0.0280197	-0.0293326	0.010318	0.00885389	0.533447
MEHP	Creatinine	-0.0589913	0.010522	2.56801e-08	8.55294e-07	-0.021327	0.0243475	0.00482044	0.290432
OHMiNP	Creatinine	-0.0436509	0.0095896	5.86492e-06	0.000195335	-0.0186834	0.0350656	0.00644682	0.388421
OXOMINP	Creatinine	-0.0305053	0.0157764	0.00102695	0.0342033	-0.0302903	0.0340948	5.13713e-06	0.000309512
PFNA	Glycine	-0.0930882	0.0108207	0.000217096	0.00723054	-0.0285086	0.00863411	0.00193939	0.116848
PFOS	Glycine	-0.135651	0.0119677	1.04046e-06	3.46532e-05	-0.0311905	0.0116751	0.00228117	0.137441
Se	Glycine	-0.0990518	0.0138291	0.000992175	0.0330451	-0.0305164	0.0107703	0.00535419	0.32259

### Sheet: TS7B
Table S7B. Replication of exposome - serum metabolite associations in urine												Serum (total metabolites)	Serum (shared metabolites)	Replicated in urine	% Replicated
aEffect size is reported as Log2 Fold Change for IQR of continuous exposure variables.											N associations	399	14	1	7.14286
bP.Values were corrected within each omics platform by the number of molecular features of a given omics platform.											N unique metabolites	114	7	1	14.2857
Only associations surviving multipletesting correction in serum and nominally replicated in urine (P.Value <0.01) are shown.											N unique exposures	47	10	1	10
		Urine				Serum
Exposure	Metabolite	Effecta	SE	P.Value	adj.P.Valb	Effecta	SE	P.Value	adj.P.Valb
Cs*	Creatinine	0.037683	0.0296548	0.000120531	0.007262	0.0407223	0.0229964	0.00277426	0.0923987
OXOMINP	Creatinine	-0.0302903	0.0340948	5.13713e-06	0.000309512	-0.0305053	0.0157764	0.00102695	0.0342033
*Association not replicated as the effect goes in the opposite direction
